# High-Resolution Spatial Transcriptomics Reveals Interferon-Associated Immune Niches and Antigen Presentation Programs in Inclusion Body Myositis

**DOI:** 10.64898/2026.08.23.26361142

**Authors:** Sandra de Haan, Caro van Andel, Laura Heezen, Ramon Arens, Hermien E. Kan, Umesh Badrising, Ahmed Mahfouz, Pietro Spitali

## Abstract

Inclusion body myositis (IBM) is a progressive inflammatory myopathy characterized by muscle fiber degeneration, immune infiltration, and protein aggregation. Despite the prominent immune infiltrates that characterizes IBM muscle, the factors driving immune infiltration remain unknown, and the repertoire and spatial organization of infiltrating immune populations remain poorly defined. Here, we used high-resolution spatial transcriptomic profiling to define the cellular and spatial architecture of IBM muscle. Immune profiling revealed a complex inflammatory landscape dominated by interferon-responsive CD8+ T cells and interferon-stimulated antigen-presenting macrophages, which organized into spatially localized immune hubs surrounding myofibers. Myofibers within these immune-rich microenvironments exhibited increased expression of interferon-responsive genes and HLA class I and II antigen presentation machinery components across fiber subtypes. In addition, we identified muscle-intrinsic remodeling and regenerative programs that may precede or contribute to immune recruitment, characterized by focal spatial activation of genes involved in proteostasis, cytoskeletal organization, and myofiber repair. Together, these findings define the spatial immune landscape of IBM muscle and reveal coordinated immune and muscle-intrinsic programs that shape disease pathology.
