## Supplement Table 2 for "High-Resolution Spatial Transcriptomics Reveals Interferon-Associated Immune Niches and Antigen Presentation Programs in Inclusion Body Myositis"

### Sheet: Sheet1
Leiden_cluster	Gene	Score	LogFoldChange	P_value	P_adjusted
1	MYL3	62.5005	3.9487	0	0
1	MYH7	58.9374	4.43937	0	0
1	LPL	57.7898	2.85192	0	0
1	MYLK3	55.052	3.12148	0	0
1	ATP2A2	54.6015	3.35378	0	0
1	IL17D	53.1324	2.84052	0	0
1	MYH7B	51.2931	2.93281	0	0
1	FABP3	51.2003	1.60469	0	0
1	TPM3	50.2367	3.98042	0	0
1	TNNI1	48.2755	3.83816	0	0
1	TNNT1	46.0333	4.15125	0	0
1	TNNC1	45.4683	3.74941	0	0
1	TCAP	43.7674	1.05053	0	0
1	CD36	43.3624	1.12985	0	0
1	MYL12A	43.0653	1.94787	0	0
1	PLN	42.5682	1.61932	0	0
1	DHCR24	42.3585	1.75415	0	0
1	CYCS	41.4216	0.625558	0	0
1	HSPB7	40.7854	1.6765	0	0
1	PROX1	39.5097	1.91112	0	0
1	ACAT1	37.8935	0.900354	0	0
1	RSPO3	37.4375	1.90061	9.58815e-307	8.13368e-305
1	VEGFA	37.0607	0.913239	1.20597e-300	9.73532e-299
1	TNNI3	36.2293	1.67852	2.10294e-287	1.64456e-285
1	MYOT	35.9895	0.938216	1.21997e-283	9.3938e-282
1	HADHB	35.6523	0.696561	2.17124e-278	1.5981e-276
1	CA3	35.3719	0.841467	4.61929e-274	3.35066e-272
1	MAOB	34.1472	1.08504	1.47323e-255	1.01007e-253
1	BCAR3	33.8209	1.52883	9.72847e-251	6.49213e-249
1	PLIN4	33.4685	0.673487	1.38736e-245	9.1365e-244
1	PLIN5	32.8419	1.34547	1.48722e-236	9.543e-235
1	CSRP3	32.2022	1.59668	1.64652e-227	9.58237e-226
1	CD44	32.0032	1.41912	9.84352e-225	5.5985e-223
1	FLNC	31.8544	0.764957	1.14356e-222	6.43095e-221
1	HK2	31.6639	1.59585	4.87898e-220	2.68344e-218
1	COQ8A	31.2589	0.665833	1.68907e-214	9.1889e-213
1	KLHL40	30.5972	1.15296	1.33229e-205	7.09373e-204
1	CRYAB	28.6487	0.800799	1.66267e-180	8.15847e-179
1	SLC20A2	28.5111	0.753255	8.53742e-179	4.14852e-177
1	MB	28.4752	0.422547	2.37666e-178	1.14377e-176
1	TUBA4A	28.3125	0.682911	2.42276e-176	1.12277e-174
1	GOT1	28.1832	0.534384	9.38458e-175	4.30916e-173
1	ACTN2	28.0759	0.855736	1.92671e-173	8.76654e-172
1	ESRRG	28.067	1.37959	2.48074e-173	1.11857e-171
1	IRS2	28.0025	1.26038	1.51427e-172	6.76688e-171
1	SLC25A4	27.5127	0.398171	1.2358e-166	5.28649e-165
1	RYR3	27.394	1.02478	3.23383e-165	1.34878e-163
1	COLQ	27.3639	1.14612	7.36969e-165	3.02339e-163
1	AQP7	27.3433	1.20891	1.29794e-164	5.28148e-163
1	PPARGC1A	27.2487	0.804639	1.71954e-163	6.94055e-162
1	LGR5	26.941	2.10966	7.2796e-160	2.78125e-158
1	TMEM108	26.866	1.21058	5.48423e-159	2.03323e-157
1	SLC2A4	26.6618	0.3911	1.30775e-156	4.77757e-155
1	APLN	26.3314	1.6217	8.3928e-153	2.97915e-151
1	CASQ2	26.3174	1.67428	1.21201e-152	4.27192e-151
1	UGP2	25.2636	0.485757	8.02316e-141	2.5741e-139
1	EGLN1	25.0364	0.753702	2.45676e-138	7.73339e-137
1	PPIF	24.943	0.682046	2.54657e-137	7.96598e-136
1	SERPINA5	24.7407	1.24506	3.90445e-135	1.19888e-133
1	MUL1	24.4374	0.647055	6.85406e-132	2.07906e-130
1	LMOD2	24.3746	0.632106	3.1787e-131	9.52659e-130
1	RCAN2	24.1774	0.76654	3.84541e-129	1.13883e-127
1	GLUL	23.7118	0.416479	2.72775e-124	7.84621e-123
1	PINK1	23.6941	0.509452	4.149e-124	1.17321e-122
1	TFRC	23.4888	0.853574	5.31428e-122	1.4695e-120
1	ZBTB16	23.3989	0.783113	4.38077e-121	1.19162e-119
1	SLC22A5	23.0976	0.999713	4.89764e-118	1.31789e-116
1	IDH2	22.7222	0.42765	2.70463e-114	7.20035e-113
1	PLIN2	22.5991	0.685445	4.42014e-113	1.16436e-111
1	FNDC5	22.4742	0.647893	7.41699e-112	1.92342e-110
1	XIRP1	22.4053	1.0506	3.49469e-111	9.01594e-110
1	LBP	22.2523	1.44294	1.072e-109	2.75147e-108
1	ALDH2	21.5769	0.553513	2.96252e-103	7.41371e-102
1	GSTO1	21.5339	0.686881	7.49012e-103	1.86508e-101
1	MBP	21.2392	0.550969	4.14745e-100	1.02256e-98
1	CTSB	21.1423	0.448266	3.25204e-99	7.93974e-98
1	XIRP2	20.9072	0.718638	4.60429e-97	1.10791e-95
1	NR4A1	20.5789	0.996905	4.24305e-94	9.97018e-93
1	SLC9A1	20.5243	0.829176	1.30753e-93	3.05803e-92
1	GPT	20.4934	0.63136	2.46743e-93	5.74394e-92
1	MASP1	20.3829	1.80663	2.37119e-92	5.46904e-91
1	INSR	20.0712	0.549762	1.3178e-89	2.95766e-88
1	SCN4B	19.9052	1.04266	3.67022e-88	8.12807e-87
1	ITGAV	19.8656	0.749348	8.07545e-88	1.78051e-86
1	PPP1R1C	19.6888	2.47351	2.68739e-86	5.87353e-85
1	SMAD3	19.6764	0.413596	3.43612e-86	7.44493e-85
1	MAOA	19.2949	0.945079	5.92485e-83	1.24596e-81
1	NR4A3	19.2515	1.20974	1.37204e-82	2.87324e-81
1	TGM2	19.1161	0.890378	1.85343e-81	3.83324e-80
1	ALPK3	19.0629	0.49395	5.13943e-81	1.05421e-79
1	CNN1	19.0409	1.41649	7.81785e-81	1.59708e-79
1	RASD2	18.5471	0.869109	8.6121e-77	1.67718e-75
1	LGALSL	18.2107	0.60705	4.24382e-74	7.95517e-73
1	ABCB4	18.1502	0.913988	1.27972e-73	2.38103e-72
1	NFATC1	18.0238	0.510747	1.26698e-72	2.33133e-71
1	IGF2R	17.7686	0.323891	1.23813e-70	2.15918e-69
1	FHL1	17.5301	0.417242	8.43608e-69	1.43127e-67
1	CDK18	17.5064	0.365536	1.28053e-68	2.15794e-67
1	SLC16A1	17.4315	0.555237	4.76041e-68	7.94195e-67
1	VDAC1	17.0888	0.233562	1.79907e-65	2.85852e-64
1	LDB3	17.0534	0.226921	3.29533e-65	5.21934e-64
1	RTN4IP1	16.981	0.679748	1.13507e-64	1.78089e-63
1	VCP	16.9615	0.3252	1.58325e-64	2.4763e-63
1	EPHX2	16.7635	0.619047	4.51004e-63	6.94547e-62
1	TANGO2	16.7326	0.606252	7.5805e-63	1.16382e-61
1	FCMR	16.4651	1.68973	6.53776e-61	9.73854e-60
1	INPP4B	16.3854	0.643185	2.43246e-60	3.60192e-59
1	PPP2CA	16.1589	0.480272	9.82469e-59	1.42529e-57
1	PPARA	15.986	0.51214	1.59917e-57	2.28681e-56
1	TAZ	15.9591	0.411985	2.46163e-57	3.5101e-56
1	MFN2	15.925	0.213865	4.25207e-57	6.04592e-56
1	VLDLR	15.7502	0.481288	6.85066e-56	9.55085e-55
1	CRIP1	15.6652	0.751049	2.61694e-55	3.56888e-54
1	TNFRSF1B	15.6465	0.741035	3.51095e-55	4.76215e-54
1	LAPTM4B	15.6098	0.348496	6.24647e-55	8.42684e-54
1	ADCY9	15.5635	0.381853	1.2882e-54	1.72854e-53
1	NT5C2	15.4934	0.505596	3.84405e-54	5.13052e-53
1	ST6GAL1	15.324	0.55711	5.28441e-53	6.9056e-52
1	LIPE	15.1962	1.16518	3.7454e-52	4.83137e-51
1	KCNMA1	15.1729	0.500471	5.34435e-52	6.84105e-51
1	EFR3B	15.1303	0.693692	1.02282e-51	1.2993e-50
1	ESRRA	15.0882	0.345483	1.93762e-51	2.44893e-50
1	PAM	14.9995	0.437374	7.39561e-51	9.25376e-50
1	TFPI	14.769	0.579231	2.32118e-49	2.84743e-48
1	SPOCK1	14.6838	1.06621	8.18685e-49	9.92135e-48
1	JAK2	14.6712	0.460198	9.85868e-49	1.18612e-47
1	SLC29A1	14.6493	0.431572	1.36083e-48	1.62552e-47
1	CFL2	14.582	0.349794	3.65704e-48	4.32707e-47
1	KLF12	14.5203	0.545803	9.00725e-48	1.0533e-46
1	NEXN	14.4986	0.310228	1.23656e-47	1.4393e-46
1	PRKCA	14.4546	0.605622	2.34518e-47	2.72335e-46
1	FHL2	14.4071	1.02663	4.6692e-47	5.37713e-46
1	TAP1	14.407	0.766492	4.67343e-47	5.37713e-46
1	ACTG1	14.3613	0.366028	9.04539e-47	1.03835e-45
1	ICAM1	14.3106	0.539295	1.87921e-46	2.14247e-45
1	ATP5F1A	14.2868	0.124722	2.64503e-46	2.99511e-45
1	NT5DC3	14.1725	0.550767	1.3561e-45	1.50161e-44
1	VEGFB	14.1323	0.194114	2.40032e-45	2.65201e-44
1	OSGIN2	14.1273	0.417369	2.5788e-45	2.84293e-44
1	MBD3L2	14.034	0.600683	9.65497e-45	1.05509e-43
1	CYP2J2	13.8976	0.381987	6.54682e-44	7.09239e-43
1	HADHA	13.8626	0.214208	1.06713e-43	1.14614e-42
1	PMP22	13.8423	0.534901	1.41672e-43	1.51834e-42
1	HIPK2	13.8226	0.44573	1.86317e-43	1.98831e-42
1	IL10RB	13.8033	0.569859	2.43543e-43	2.59347e-42
1	NQO2	13.7932	0.474672	2.80137e-43	2.97683e-42
1	ARRDC3	13.7419	0.399457	5.69705e-43	6.00289e-42
1	PALLD	13.5065	0.336543	1.4323e-41	1.47808e-40
1	SEMA3C	13.3431	0.46991	1.29979e-40	1.32224e-39
1	HEY1	13.1926	0.551886	9.67989e-40	9.65097e-39
2a	MYH2	36.8023	6.66269	1.69509e-296	8.48393e-293
2a	ENO3	36.4318	1.27897	1.33459e-290	3.33981e-287
2a	ATP2A1	34.879	5.50609	1.54513e-266	2.5778e-263
2a	TPM1	34.6606	5.55678	3.09263e-263	3.86965e-260
2a	SLN	33.8135	1.36922	1.24702e-250	1.24827e-247
2a	TNNT3	33.7781	5.9768	4.14015e-250	3.45357e-247
2a	LDHA	33.7235	1.9768	2.61383e-249	1.86889e-246
2a	TNNC2	33.3842	4.60355	2.32551e-244	1.4549e-241
2a	TNNI2	33.2991	5.29339	3.97292e-243	2.20938e-240
2a	GAPDH	32.8547	0.747037	9.75076e-237	4.88025e-234
2a	MYLPF	32.6919	4.83701	2.03582e-234	9.26297e-232
2a	AK1	31.8524	1.59817	1.2193e-222	5.08549e-220
2a	MYL1	29.762	1.25125	1.21251e-194	4.04575e-192
2a	S100A4	29.4958	3.13481	3.2623e-191	9.60459e-189
2a	ALDOA	28.4885	0.928792	1.62441e-178	3.69554e-176
2a	NT5C1A	27.6048	1.27365	9.74381e-168	2.03199e-165
2a	MYBPC2	27.461	4.78242	5.12985e-166	9.87496e-164
2a	S100A6	26.4766	2.31878	1.80108e-154	3.33868e-152
2a	PEBP4	25.3331	1.07765	1.38036e-141	2.3029e-139
2a	PFKM	25.2209	0.919633	2.36571e-140	3.81948e-138
2a	CKM	23.9692	0.469521	5.83354e-127	8.84753e-125
2a	MAP7D1	23.9156	0.880142	2.10732e-126	3.1021e-124
2a	BIN1	23.8312	0.666773	1.58818e-125	2.20801e-123
2a	CD99	23.6098	1.04027	3.058e-123	4.13656e-121
2a	PGK1	22.5206	0.991592	2.60736e-112	3.43417e-110
2a	PYGM	22.273	0.596993	6.74588e-110	8.23491e-108
2a	TPM2	22.2343	0.428963	1.60171e-109	1.90871e-107
2a	HSPA2	21.6653	1.08195	4.36113e-104	5.07616e-102
2a	IGKC	21.5518	1.97817	5.08782e-103	5.7874e-101
2a	PKM	21.3308	0.693203	5.88216e-101	6.54227e-99
2a	UCP2	21.1282	1.25761	4.38315e-99	4.66759e-97
2a	MLF1	20.9557	1.6438	1.66529e-97	1.73641e-95
2a	TSPAN3	20.7739	0.807681	7.46169e-96	7.62159e-94
2a	EEF1A2	20.7371	0.591649	1.60365e-95	1.60526e-93
2a	FRZB	20.7302	2.39165	1.85139e-95	1.81691e-93
2a	MYH1	20.7256	2.04823	2.03551e-95	1.95918e-93
2a	KCNC4	20.4986	1.87472	2.21782e-93	2.05559e-91
2a	JPH1	20.3512	0.697391	4.53264e-92	4.05105e-90
2a	SH3BGR	20.1638	0.681271	2.0369e-90	1.78854e-88
2a	RRAS	19.9932	1.55281	6.31463e-89	5.44909e-87
2a	SLFN5	19.8389	1.70331	1.37429e-87	1.14638e-85
2a	TRDN	19.822	0.433317	1.92278e-87	1.57763e-85
2a	PGM1	19.7754	0.734357	4.85418e-87	3.91857e-85
2a	CST3	19.6951	0.875413	2.3734e-86	1.88553e-84
2a	CD38	19.5361	1.3708	5.41933e-85	4.23808e-83
2a	ACTA1	19.4544	0.297177	2.67688e-84	2.0612e-82
2a	NDRG2	19.2915	0.622824	6.32817e-83	4.79886e-81
2a	NIBAN1	19.2709	1.66219	9.42145e-83	7.03796e-81
2a	AIMP2	19.1094	0.703281	2.10795e-81	1.55151e-79
2a	EIF1AY	18.9256	2.09903	7.01584e-80	5.01633e-78
2a	SIM2	18.7038	1.9251	4.61351e-78	3.2522e-76
2a	ZC3H12A	18.6855	1.8771	6.49196e-78	4.51282e-76
2a	PRPH2	18.5645	1.51909	6.23213e-77	4.27285e-75
2a	IGHG1	18.4454	1.82157	5.67522e-76	3.83844e-74
2a	DDX3Y	18.3679	1.88398	2.37393e-75	1.5842e-73
2a	NFE2L1	18.0481	0.625635	8.17105e-73	5.31118e-71
2a	MAPK12	17.7741	0.586504	1.12217e-70	7.10943e-69
2a	LGALS1	17.7534	0.89046	1.62336e-70	1.01562e-68
2a	PLP2	17.5418	1.43128	6.87442e-69	4.19591e-67
2a	MYH3	17.5386	1.78077	7.26757e-69	4.38243e-67
2a	SLC25A37	17.364	0.666734	1.54565e-67	9.10118e-66
2a	SGCB	17.3455	0.423943	2.13271e-67	1.24119e-65
2a	H19	17.2132	0.979521	2.11417e-66	1.21626e-64
2a	JCHAIN	17.0994	1.62449	1.49884e-65	8.52464e-64
2a	ZNF683	16.9822	0.587084	1.11326e-64	6.26053e-63
2a	SMN2	16.7093	0.888491	1.12192e-62	6.17054e-61
2a	DUSP13	16.708	0.744282	1.14537e-62	6.23105e-61
2a	DYRK1B	16.5205	0.611581	2.612e-61	1.4057e-59
2a	CLIC4	16.5146	1.29039	2.88274e-61	1.5349e-59
2a	CYP27A1	16.4018	0.963317	1.85784e-60	9.68593e-59
2a	SCD	16.3461	1.59524	4.64096e-60	2.39464e-58
2a	ERAP1	16.1267	1.01488	1.65707e-58	8.29366e-57
2a	IGHG3	16.0846	1.82288	3.27211e-58	1.62148e-56
2a	PABPC4	16.0506	0.539117	5.65971e-58	2.77714e-56
2a	CAV3	15.9586	0.773791	2.48237e-57	1.20624e-55
2a	DEPTOR	15.8677	0.70222	1.06019e-56	5.10216e-55
2a	FILIP1L	15.8358	0.573436	1.76238e-56	8.4007e-55
2a	SAA1	15.8171	2.07972	2.37283e-56	1.12038e-54
2a	MUSTN1	15.7369	0.842073	8.44614e-56	3.95074e-54
2a	BAD	15.7298	1.0647	9.44583e-56	4.37744e-54
2a	STIM1	15.6874	0.548558	1.84324e-55	8.46369e-54
2a	RCN2	15.6836	0.926399	1.95961e-55	8.91622e-54
2a	SMN1	15.676	0.804838	2.2071e-55	9.95185e-54
2a	SAA2	15.5435	2.08197	1.76009e-54	7.79579e-53
2a	SPARC	15.5369	0.781427	1.9523e-54	8.57129e-53
2a	HLA-B	15.5104	0.96128	2.95047e-54	1.28409e-52
2a	PDGFA	15.4639	1.00269	6.08407e-54	2.60263e-52
2a	NR4A1	15.4459	1.1141	8.04259e-54	3.41129e-52
2a	SH3RF2	15.4413	1.39871	8.62784e-54	3.62877e-52
2a	MEF2C	15.4072	0.638211	1.46518e-53	6.11103e-52
2a	PAK1	15.2631	0.870335	1.34748e-52	5.52798e-51
2a	EPDR1	15.2551	0.584408	1.52309e-52	6.19761e-51
2a	DOK5	15.2233	1.2819	2.47757e-52	1.00002e-50
2a	STK40	15.1697	0.664378	5.61733e-52	2.24918e-50
2a	SGCA	15.1482	0.263224	7.78442e-52	3.09215e-50
2a	ANKRD40	15.0911	0.53813	1.85314e-51	7.30314e-50
2a	TSPAN9	15.0709	1.10164	2.51665e-51	9.8405e-50
2a	HRAS	14.9671	0.740941	1.20445e-50	4.67306e-49
2a	ECEL1	14.9503	2.21354	1.55008e-50	5.96782e-49
2a	ANXA6	14.9195	0.410407	2.46086e-50	9.40199e-49
2a	SREBF1	14.9032	0.966865	3.14339e-50	1.19187e-48
2a	HTR7	14.8816	2.91515	4.34068e-50	1.63346e-48
2a	KCNJ12	14.77	0.692957	2.28603e-49	8.53848e-48
2a	LRRC38	14.6499	1.1837	1.34916e-48	5.0019e-47
2a	FHOD1	14.501	0.499664	1.19311e-47	4.35875e-46
2a	P4HB	14.4332	0.425851	3.19848e-47	1.16003e-45
2a	FHL3	14.2897	0.343631	2.53636e-46	9.00316e-45
2a	ADAMTS1	14.1296	0.990423	2.49722e-45	8.61973e-44
2a	SLC2A5	14.1161	0.655426	3.02261e-45	1.03618e-43
2a	SOX6	14.1099	1.257	3.2986e-45	1.12309e-43
2a	TSPAN8	14.0729	1.42995	5.57621e-45	1.88574e-43
2a	TRIM63	14.0596	0.582743	6.72899e-45	2.26031e-43
2a	SGK1	14.0266	1.03133	1.07142e-44	3.5513e-43
2a	S100A1	13.9403	0.410174	3.60239e-44	1.18618e-42
2a	NMNAT1	13.9273	0.832855	4.32361e-44	1.41436e-42
2a	ICOSLG	13.9028	0.777528	6.09121e-44	1.97964e-42
2a	KDM5D	13.7818	1.29146	3.27823e-43	1.05855e-41
2a	IGFBP5	13.773	0.566786	3.70601e-43	1.18901e-41
2a	POMC	13.7051	1.35327	9.45855e-43	3.01529e-41
2a	ACACB	13.5466	0.535073	8.30074e-42	2.59657e-40
2a	PDPN	13.4768	1.2692	2.14209e-41	6.618e-40
2a	PBXIP1	13.4686	0.553921	2.39365e-41	7.34984e-40
2a	TPI1	13.4287	0.294913	4.1077e-41	1.2536e-39
2a	B2M	13.3604	0.767915	1.03071e-40	3.12649e-39
2a	RFX5	13.3208	0.984555	1.75304e-40	5.28552e-39
2a	PANX1	13.2834	0.977953	2.89019e-40	8.66191e-39
2a	PSMC5	13.252	0.407934	4.39575e-40	1.30957e-38
2a	CSPG4	13.2271	1.1128	6.11986e-40	1.81242e-38
2a	IGLC3	13.1888	1.2075	1.01793e-39	2.96206e-38
2a	HLA-DRA	13.1862	1.01355	1.0538e-39	3.04871e-38
2a	MAOA	13.0852	1.06626	4.00264e-39	1.15133e-37
2a	SLC37A4	13.0621	0.833052	5.42115e-39	1.55045e-37
2a	RETREG1	12.95	0.627595	2.3492e-38	6.64279e-37
2a	ANXA2	12.9296	0.774137	3.06498e-38	8.6181e-37
2a	PPP3CA	12.9284	0.806787	3.11387e-38	8.70666e-37
2a	USP9Y	12.9196	1.44494	3.49e-38	9.70415e-37
2a	AR	12.9039	0.575389	4.27855e-38	1.1831e-36
2a	BTN3A1	12.8842	1.01119	5.52771e-38	1.52012e-36
2a	SYNM	12.8788	0.383879	5.92641e-38	1.62086e-36
2a	CHRND	12.8777	0.860579	6.0107e-38	1.63497e-36
2a	CTXN3	12.8633	2.75594	7.24022e-38	1.95877e-36
2a	SLC12A2	12.8618	0.912183	7.38655e-38	1.98762e-36
2a	STAT3	12.8396	0.435492	9.83869e-38	2.6333e-36
2a	JDP2	12.8249	0.918486	1.1894e-37	3.16645e-36
2a	HSPB8	12.8232	0.332864	1.21654e-37	3.22159e-36
2a	DLK1	12.8158	1.41894	1.33724e-37	3.52258e-36
2a	DNPEP	12.7771	0.580048	2.19995e-37	5.7648e-36
2a	TCEA3	12.7632	0.338388	2.63213e-37	6.86136e-36
2a	RXRA	12.7302	0.387663	4.01751e-37	1.04185e-35
2a	GH1	12.6844	3.92451	7.22027e-37	1.86276e-35
2x	MYH1	53.2534	8.03282	0	0
2x	DDIT4L	51.3471	3.31669	0	0
2x	MYBPC2	49.764	5.91068	0	0
2x	NIBAN1	48.3875	3.42084	0	0
2x	PGM1	47.9658	1.4669	0	0
2x	TNNI2	47.8138	5.72627	0	0
2x	ATP2A1	47.7553	5.6949	0	0
2x	PYGM	47.1887	0.981261	0	0
2x	RASSF3	46.2789	3.31111	0	0
2x	MSTN	45.9044	3.74007	0	0
2x	ACTN3	45.2107	4.31598	0	0
2x	PKM	44.9385	1.14721	0	0
2x	TNNT3	44.7003	6.19299	0	0
2x	TPM1	44.6351	5.56191	0	0
2x	PGK1	44.4204	1.55479	0	0
2x	MYLPF	43.9109	4.95278	0	0
2x	TNNC2	42.3692	4.63062	0	0
2x	FBP2	41.829	1.73459	0	0
2x	KCNJ12	41.6219	1.42266	0	0
2x	ALDOA	41.351	0.924594	0	0
2x	IGFBP5	41.1223	1.15615	0	0
2x	LDHA	40.8351	1.65392	0	0
2x	IRS1	40.4756	1.77894	0	0
2x	PFKFB3	40.3648	1.93447	0	0
2x	AGMAT	39.9127	2.07607	0	0
2x	GREM2	38.8119	5.44185	0	0
2x	AK1	38.7107	1.21505	0	0
2x	SH3RF2	38.3113	2.83167	0	0
2x	PFKM	37.845	0.948189	0	0
2x	MYH2	37.2373	4.37161	1.70332e-303	6.71271e-302
2x	GADD45G	37.2078	2.39059	5.1134e-303	1.98392e-301
2x	ENO3	37.0118	0.67403	7.39009e-300	2.78101e-298
2x	JPH1	35.8158	0.903871	6.27662e-281	2.19682e-279
2x	MYL1	32.931	0.892373	7.90674e-238	2.31422e-236
2x	SLC12A2	32.7823	1.65626	1.0534e-235	3.01273e-234
2x	DEPTOR	32.4994	1.13667	1.0865e-231	3.00439e-230
2x	MLF1	30.2661	1.71105	3.20671e-201	7.43037e-200
2x	EIF1AY	29.5126	2.29882	1.98184e-191	4.31266e-190
2x	SLC37A4	29.1879	1.38165	2.76066e-187	5.90474e-186
2x	PAK1	28.463	1.25037	3.36421e-178	6.87261e-177
2x	CD38	28.0476	1.46496	4.27399e-173	8.35598e-172
2x	ART3	26.6033	1.19381	6.20898e-156	1.04986e-154
2x	GAPDH	25.9372	0.322152	2.53553e-148	3.99067e-147
2x	LPIN1	24.1392	0.817522	9.70588e-129	1.30236e-127
2x	PPP3CA	23.94	1.13555	1.17377e-126	1.54802e-125
2x	EN1	23.9314	1.42442	1.44484e-126	1.89801e-125
2x	NMNAT1	21.7628	0.99513	5.23111e-105	5.57058e-104
2x	OLFM1	21.6063	2.54758	1.56678e-103	1.64397e-102
2x	RPRML	21.3044	4.25887	1.03267e-100	1.05913e-99
2x	KDM5D	20.6318	1.54932	1.42337e-94	1.35953e-93
2x	LRRC38	20.616	1.18605	1.97066e-94	1.87513e-93
2x	RGS5	20.1093	1.1953	6.11612e-90	5.56567e-89
2x	KCNT1	19.4954	1.20778	1.20221e-84	1.05009e-83
2x	SOX6	19.3718	1.36302	1.33388e-83	1.15304e-82
2x	DDX3Y	19.2909	1.35144	6.40147e-83	5.42121e-82
2x	NOS1	19.0389	0.907161	8.11936e-81	6.68378e-80
2x	UBC	19.0311	0.230277	9.43249e-81	7.73928e-80
2x	LRRC20	18.8646	0.486835	2.22912e-79	1.80238e-78
2x	CHAD	18.6371	2.27527	1.60783e-77	1.27128e-76
2x	BCL2	18.0501	1.10846	7.87192e-73	5.95151e-72
2x	MAF	18.0167	0.857116	1.44078e-72	1.07628e-71
2x	RYR1	17.6815	0.335914	5.82189e-70	4.2047e-69
2x	IGFN1	17.6603	1.44998	8.48136e-70	6.1166e-69
2x	JUP	17.4688	0.975671	2.47729e-68	1.76874e-67
2x	FABP4	17.3391	1.16744	2.38247e-67	1.68184e-66
2x	APOD	17.2422	1.21586	1.27967e-66	8.92027e-66
2x	MAPRE2	17.0419	0.790196	4.01627e-65	2.73861e-64
2x	KIAA0408	16.8822	0.732789	6.07838e-64	4.10004e-63
2x	FZD4	16.2501	0.747572	2.22883e-59	1.42468e-58
2x	MPP7	16.0729	0.71327	3.9509e-58	2.48733e-57
2x	SH2D1B	15.822	3.02535	2.19467e-56	1.36113e-55
2x	SLN	15.54	0.276931	1.85909e-54	1.11836e-53
2x	CXCL12	15.228	0.719828	2.30577e-52	1.34975e-51
2x	USP6	15.1291	1.21684	1.04064e-51	6.01433e-51
2x	EIF4EBP1	14.9632	0.779027	1.27693e-50	7.24607e-50
2x	IGFBP7	14.7774	0.809723	2.04922e-49	1.14596e-48
2x	AQP4	14.6	1.0596	2.80835e-48	1.5497e-47
2x	CD34	14.5553	0.804651	5.40177e-48	2.97752e-47
2x	DYRK1B	14.4854	0.49752	1.49745e-47	8.20891e-47
2x	MYLK2	14.4355	0.764463	3.09181e-47	1.6912e-46
2x	CLDN5	14.3291	1.20021	1.43919e-46	7.79562e-46
2x	NCOA3	14.1301	0.871383	2.47961e-45	1.31886e-44
2x	PREP	14.0258	0.438242	1.08349e-44	5.72034e-44
2x	TSPAN3	13.9516	0.41994	3.07556e-44	1.60848e-43
2x	YAP1	13.7484	0.479942	5.21004e-43	2.68551e-42
2x	PRPH2	13.1697	0.722072	1.31125e-39	6.31647e-39
2x	CXCL14	12.4086	1.05493	2.34695e-35	1.05067e-34
2x	TPI1	12.4002	0.145433	2.60554e-35	1.16227e-34
2x	AFF1	12.2189	0.436054	2.4628e-34	1.07747e-33
2x	ZYG11B	12.2112	0.448195	2.70741e-34	1.18346e-33
2x	SGK1	11.8557	0.54574	2.01092e-32	8.47192e-32
2x	GSTM1	11.637	0.708096	2.67131e-31	1.1077e-30
2x	LCP1	11.5326	0.745949	9.03332e-31	3.70588e-30
2x	COL4A3	11.3577	0.874913	6.78772e-30	2.72872e-29
2x	TCEA3	11.3395	0.30749	8.36027e-30	3.35551e-29
2x	CA14	11.2636	1.1813	1.98375e-29	7.89872e-29
2x	ACE	11.2178	0.773458	3.33512e-29	1.32373e-28
2x	WWP1	11.1987	0.363119	4.13881e-29	1.63753e-28
2x	COL4A4	10.9952	0.842107	4.02938e-28	1.57432e-27
2x	ATPAF1	10.7196	0.309085	8.23746e-27	3.14002e-26
2x	ACACB	10.6857	0.332126	1.18787e-26	4.52114e-26
2x	SPATS2L	10.4732	0.342878	1.14719e-25	4.2721e-25
2x	SEMA4D	10.4351	0.345794	1.71415e-25	6.35036e-25
2x	GDNF	10.3123	1.01537	6.20048e-25	2.26026e-24
2x	PIK3CB	10.1157	0.637635	4.70548e-24	1.68461e-23
2x	GAB1	10.0324	0.555664	1.09832e-23	3.90419e-23
2x	CD274	10.0074	0.743283	1.41437e-23	5.01695e-23
2x	GADD45A	9.97832	0.38975	1.89658e-23	6.71788e-23
2x	BNC2	9.69599	0.365171	3.13594e-22	1.07503e-21
2x	AKTIP	9.68869	0.346375	3.36829e-22	1.1531e-21
2x	P2RY1	9.68681	0.832688	3.43064e-22	1.17284e-21
2x	TSPAN8	9.59813	0.790801	8.14056e-22	2.76414e-21
2x	PSTPIP2	9.56297	0.693502	1.14424e-21	3.86172e-21
2x	NDRG4	9.56096	1.52665	1.16673e-21	3.93496e-21
2x	CCDC6	9.53242	0.405435	1.53656e-21	5.15794e-21
2x	NRIP1	9.37163	0.54441	7.14181e-21	2.3672e-20
2x	PEBP4	9.27715	0.385723	1.74073e-20	5.69434e-20
2x	FHL3	9.04013	0.21316	1.56485e-19	4.99815e-19
2x	APLNR	9.00993	0.894835	2.0619e-19	6.57312e-19
2x	USP9Y	8.8039	0.874363	1.32145e-18	4.10798e-18
2x	HIF3A	8.64121	0.825625	5.56226e-18	1.69854e-17
2x	RORC	8.49261	0.366437	2.02056e-17	6.08477e-17
2x	CD99	8.41446	0.0952446	3.94698e-17	1.17798e-16
2x	PARM1	8.33325	0.508143	7.86518e-17	2.3293e-16
2x	TIE1	8.18187	0.955499	2.79463e-16	8.14626e-16
2x	CA4	8.15453	1.10795	3.50544e-16	1.01767e-15
2x	ADH1B	8.06066	0.654585	7.58831e-16	2.18022e-15
2x	RPA1	8.00073	0.257774	1.23679e-15	3.5352e-15
2x	VIM	7.97508	0.319525	1.52282e-15	4.33545e-15
2x	EGFR	7.94227	0.578966	1.98509e-15	5.62912e-15
2x	UPK3A	7.85093	0.446129	4.12959e-15	1.15855e-14
2x	GHR	7.75213	0.565625	9.03663e-15	2.51408e-14
2x	GUCY1A2	7.7453	0.728132	9.53535e-15	2.65116e-14
2x	USP53	7.74344	0.395502	9.67651e-15	2.68762e-14
2x	CALM3	7.68274	0.198634	1.55727e-14	4.30377e-14
2x	H19	7.67704	0.183426	1.62804e-14	4.49193e-14
2x	PIK3R1	7.65219	0.475514	1.97581e-14	5.44245e-14
2x	TGFBR2	7.63758	0.338894	2.21337e-14	6.08676e-14
2x	DMD3prime	7.61368	0.284424	2.664e-14	7.30593e-14
2x	SLC22A3	7.48263	0.362287	7.285e-14	1.97195e-13
2x	CNRIP1	7.46274	0.765506	8.47443e-14	2.2865e-13
2x	PDPN	7.38147	0.505458	1.56552e-13	4.1789e-13
2x	SOCS2	7.34851	1.28193	2.00429e-13	5.31891e-13
2x	FDFT1	7.28972	0.1938	3.10589e-13	8.19747e-13
2x	SLFN5	7.22757	0.334885	4.91708e-13	1.29051e-12
2x	SUGCT	6.96751	0.667466	3.22588e-12	8.21239e-12
2x	DDI2	6.84362	0.229699	7.72184e-12	1.95092e-11
2x	ARMH3	6.79972	0.365521	1.04826e-11	2.63513e-11
2x	HOXD9	6.77474	2.05643	1.24627e-11	3.1219e-11
2x	CNST	6.69736	0.429553	2.1222e-11	5.25302e-11
late reg	CD99	26.6921	3.25018	5.81748e-157	2.1125e-153
late reg	HSPB8	26.673	3.10035	9.67994e-157	2.1125e-153
late reg	PPIA	26.663	3.16974	1.26623e-156	2.1125e-153
late reg	SOD1	26.6153	2.23381	4.52035e-156	5.65609e-153
late reg	MAP7D1	26.5456	2.89807	2.88705e-155	2.88993e-152
late reg	EIF5A	26.5089	2.48023	7.65583e-155	6.38624e-152
late reg	BIN1	26.4584	2.19363	2.92038e-154	2.08807e-151
late reg	DMPK	26.4178	3.0722	8.55522e-154	5.35236e-151
late reg	RHOA	26.3667	2.97485	3.30596e-153	1.83848e-150
late reg	LAMP1	26.309	2.49119	1.51335e-152	7.5743e-150
late reg	ANXA6	26.2938	2.33924	2.2553e-152	1.02616e-149
late reg	PSMD4	26.2557	2.56795	6.15405e-152	2.56675e-149
late reg	PPP1CA	26.2459	3.20539	7.96994e-152	3.06843e-149
late reg	EEF1A1	26.2069	3.80416	2.21967e-151	7.93531e-149
late reg	P4HB	26.1964	2.73384	2.91808e-151	9.73667e-149
late reg	XRCC6	26.1793	2.57204	4.57849e-151	1.43221e-148
late reg	UBB	26.1519	1.44114	9.38833e-151	2.76404e-148
late reg	ANXA2	26.13	4.2502	1.6628e-150	4.62352e-148
late reg	STAC3	26.1089	2.69043	2.88557e-150	7.60119e-148
late reg	DST	26.046	2.25872	1.4915e-149	3.73249e-147
late reg	HSPA8	26.0087	1.80467	3.94859e-149	9.38591e-147
late reg	SGCB	26.007	2.02838	4.12568e-149	9.38591e-147
late reg	INPPL1	26.0052	2.88263	4.32313e-149	9.40751e-147
late reg	ADD1	26.0019	2.27998	4.71348e-149	9.82957e-147
late reg	PARK7	25.9953	2.37499	5.59933e-149	1.12099e-146
late reg	AP2M1	25.9884	2.67174	6.70051e-149	1.28985e-146
late reg	HMGB1	25.9505	1.79072	1.79514e-148	3.32765e-146
late reg	DDB1	25.8943	2.76913	7.72172e-148	1.38026e-145
late reg	PSMC5	25.8422	2.70705	2.97816e-147	5.13989e-145
late reg	PSMD3	25.8	2.64884	8.87084e-147	1.47995e-144
late reg	TPM2	25.7705	1.46348	1.89818e-146	3.06465e-144
late reg	NCAM1	25.7312	6.15598	5.23251e-146	8.18397e-144
late reg	EIF4G1	25.6707	1.95638	2.48568e-145	3.76994e-143
late reg	CCT7	25.6669	2.48466	2.74155e-145	4.03573e-143
late reg	TSPAN3	25.66	2.89507	3.27227e-145	4.67934e-143
late reg	RAN	25.6314	2.57339	6.82517e-145	9.48889e-143
late reg	CDKN1A	25.6247	6.82766	8.1034e-145	1.09615e-142
late reg	EEF1G	25.5897	1.77225	1.98411e-144	2.61328e-142
late reg	PBXIP1	25.5696	3.19389	3.32165e-144	4.26278e-142
late reg	PTOV1	25.5648	2.32325	3.76267e-144	4.70804e-142
late reg	CCNI	25.5542	1.7027	4.93222e-144	6.02092e-142
late reg	USP5	25.5067	3.13061	1.66077e-143	1.97909e-141
late reg	PRKAR1A	25.4832	2.5085	3.03063e-143	3.52751e-141
late reg	S100A6	25.4755	4.47129	3.68369e-143	4.1902e-141
late reg	CD63	25.4698	2.47242	4.26345e-143	4.7419e-141
late reg	RPL38	25.4662	1.57867	4.66643e-143	5.07728e-141
late reg	LGALS3	25.4618	3.98801	5.22733e-143	5.56655e-141
late reg	GTF2I	25.432	2.50321	1.11688e-142	1.16458e-140
late reg	CCT8	25.4291	2.76325	1.20179e-142	1.22754e-140
late reg	PSMD2	25.3996	2.39332	2.54449e-142	2.54703e-140
late reg	RNF187	25.3795	2.42016	4.25152e-142	4.17232e-140
late reg	CCT3	25.3755	2.79908	4.70451e-142	4.52809e-140
late reg	CAPN2	25.3539	2.66549	8.13641e-142	7.68354e-140
late reg	CHRNB1	25.3458	2.17545	9.9947e-142	9.26361e-140
late reg	DYNC1H1	25.2928	2.61479	3.83731e-141	3.49195e-139
late reg	SEPTIN9	25.2654	2.82873	7.668e-141	6.85328e-139
late reg	IGF2R	25.2494	2.08794	1.1496e-140	1.00943e-138
late reg	AAMP	25.2233	2.70873	2.22433e-140	1.91944e-138
late reg	PLEC	25.1721	1.68849	8.10176e-140	6.87276e-138
late reg	CSNK2B	25.0699	2.33405	1.06051e-138	8.84643e-137
late reg	MAP4	25.047	2.0986	1.88151e-138	1.54377e-136
late reg	NONO	25.0396	2.74567	2.26394e-138	1.82759e-136
late reg	FTH1	25.0273	1.86586	3.08421e-138	2.45024e-136
late reg	CASQ2	25.0231	3.24284	3.42807e-138	2.68086e-136
late reg	CCT5	25.0032	2.67711	5.63924e-138	4.34221e-136
late reg	CHRNA1	24.9937	5.04598	7.14984e-138	5.42196e-136
late reg	PDE4DIP	24.9883	1.71405	8.18407e-138	6.11362e-136
late reg	PPP2R1A	24.9661	2.65461	1.42893e-137	1.03681e-135
late reg	TUFM	24.9661	1.95626	1.42937e-137	1.03681e-135
late reg	H19	24.9505	3.31237	2.11119e-137	1.5095e-135
late reg	CCT6A	24.9325	2.71726	3.30983e-137	2.3332e-135
late reg	DYSF	24.9014	1.99537	7.18474e-137	4.99439e-135
late reg	HNRNPA1L2	24.8804	2.35001	1.21202e-136	8.30981e-135
late reg	NES	24.8795	5.19159	1.24057e-136	8.39063e-135
late reg	SQSTM1	24.8555	2.17638	2.25678e-136	1.50603e-134
late reg	GBE1	24.8502	2.75487	2.5742e-136	1.69525e-134
late reg	MEF2C	24.8406	2.79192	3.26803e-136	2.12422e-134
late reg	RPL28	24.8383	2.20942	3.45723e-136	2.21839e-134
late reg	UBC	24.8248	1.77697	4.84257e-136	3.06798e-134
late reg	GYS1	24.8049	1.52772	7.93e-136	4.9612e-134
late reg	STUB1	24.7918	2.13262	1.0998e-135	6.79567e-134
late reg	HSPB3	24.7856	3.1631	1.28271e-135	7.82925e-134
late reg	CST3	24.7803	2.69478	1.46304e-135	8.82229e-134
late reg	PRMT1	24.7176	2.25855	6.91459e-135	4.11994e-133
late reg	UBA1	24.702	2.29655	1.01703e-134	5.94778e-133
late reg	VCP	24.7018	1.7452	1.022e-134	5.94778e-133
late reg	LAMP2	24.688	2.16513	1.44021e-134	8.28537e-133
late reg	MVP	24.6477	3.89184	3.89723e-134	2.21655e-132
late reg	CD81	24.6177	2.85228	8.15729e-134	4.58733e-132
late reg	BAG6	24.6168	2.1207	8.34741e-134	4.64209e-132
late reg	GSR	24.6051	3.36049	1.11528e-133	6.13406e-132
late reg	CHRND	24.5684	4.20455	2.74944e-133	1.49575e-131
late reg	FLII	24.5656	1.67242	2.944e-133	1.58438e-131
late reg	STAU1	24.5624	2.28178	3.18683e-133	1.69681e-131
late reg	VDAC2	24.5571	1.58797	3.63383e-133	1.91446e-131
late reg	PRKACA	24.5542	1.63191	3.90501e-133	2.03589e-131
late reg	GHITM	24.5423	1.72606	5.23252e-133	2.69987e-131
late reg	SGCA	24.5414	1.58144	5.34117e-133	2.72781e-131
late reg	SYNPO2	24.5273	2.23698	7.56024e-133	3.82212e-131
late reg	PSMB5	24.5178	2.03031	9.551e-133	4.78028e-131
late reg	SPARC	24.4825	3.04945	2.26911e-132	1.12445e-130
late reg	PABPC4	24.4473	2.0059	5.38098e-132	2.64037e-130
late reg	NFE2L1	24.4445	1.96938	5.75637e-132	2.79715e-130
late reg	PLEKHM2	24.4322	2.00667	7.77775e-132	3.74304e-130
late reg	POMGNT1	24.4019	2.52482	1.63265e-131	7.78229e-130
late reg	PSMD1	24.3227	2.38419	1.12692e-130	5.32097e-129
late reg	RTL8C	24.3008	2.36814	1.92193e-130	8.98995e-129
late reg	MYH3	24.284	6.79656	2.89646e-130	1.34229e-128
late reg	EIF3A	24.2824	2.00426	3.00498e-130	1.37981e-128
late reg	ALKBH5	24.2418	1.84059	8.07433e-130	3.67382e-128
late reg	RAC1	24.2414	1.95402	8.15671e-130	3.67787e-128
late reg	AKT2	24.2212	2.17162	1.32905e-129	5.93921e-128
late reg	PSMA6	24.2082	2.32904	1.82425e-129	8.08e-128
late reg	HUWE1	24.2036	2.22472	2.04002e-129	8.95642e-128
late reg	CTBP1	24.1546	1.84658	6.67728e-129	2.90607e-127
late reg	AKR1B1	24.1473	2.03473	7.97473e-129	3.44082e-127
late reg	NFE2L2	24.1448	2.17245	8.47601e-129	3.62585e-127
late reg	UBAP2L	24.1433	2.29732	8.78652e-129	3.72682e-127
late reg	TUBB	24.1418	2.58316	9.10568e-129	3.82974e-127
late reg	CTNNA1	24.1289	2.39489	1.24484e-128	5.19203e-127
late reg	CDK16	24.1266	1.94247	1.3148e-128	5.43849e-127
late reg	CCDC124	24.1163	2.54207	1.68646e-128	6.91862e-127
late reg	DAG1	24.1117	2.25865	1.88401e-128	7.66623e-127
late reg	ALDH1B1	24.0864	3.29826	3.4743e-128	1.40233e-126
late reg	TGFB2	24.0615	3.75477	6.32928e-128	2.53424e-126
late reg	PRRC2A	24.0539	2.197	7.59209e-128	3.01575e-126
late reg	BNIP3L	24.0379	3.0874	1.11771e-127	4.40484e-126
late reg	COMT	24.0117	2.80007	2.09974e-127	8.2103e-126
late reg	ILF3	24.0076	2.19253	2.31701e-127	8.98965e-126
late reg	HSPA4	24.007	2.46639	2.34944e-127	9.04533e-126
late reg	PNPLA2	24.0044	1.92383	2.50215e-127	9.55972e-126
late reg	STK11	23.9888	1.96778	3.63644e-127	1.37882e-125
late reg	FBL	23.9847	2.47616	4.01828e-127	1.51214e-125
late reg	TNIP1	23.9719	2.24914	5.45646e-127	2.03803e-125
late reg	RPL3	23.9154	2.86561	2.11661e-126	7.84713e-125
late reg	WDR26	23.9069	2.14352	2.5981e-126	9.56138e-125
late reg	MYO18B	23.8483	1.86309	1.05524e-125	3.85508e-124
late reg	YWHAZ	23.8397	2.62469	1.29492e-125	4.69643e-124
late reg	EWSR1	23.8372	2.15688	1.37444e-125	4.94898e-124
late reg	PRPF8	23.8356	2.02967	1.42749e-125	5.10329e-124
late reg	CANX	23.8352	2.59977	1.44097e-125	5.11492e-124
late reg	CUEDC2	23.834	2.3561	1.48433e-125	5.23173e-124
late reg	SMAD4	23.8252	1.62521	1.82929e-125	6.4025e-124
late reg	ATP1A1	23.8234	2.97978	1.91328e-125	6.64998e-124
late reg	GSK3A	23.8014	1.89051	3.22758e-125	1.11407e-123
late reg	LMNA	23.8009	2.29477	3.2666e-125	1.11982e-123
late reg	SYNE1	23.7967	2.21345	3.61421e-125	1.23055e-123
late reg	SMARCA4	23.7816	2.76082	5.18232e-125	1.75253e-123
late reg	S100A1	23.779	2.53798	5.51107e-125	1.8512e-123
late reg	LONP1	23.7315	2.18834	1.70741e-124	5.69705e-123
early reg	BIN1	27.8152	1.36367	2.84259e-170	1.42272e-166
early reg	S100A6	27.6499	3.4979	2.8024e-168	7.013e-165
early reg	DES	27.6251	1.05787	5.55788e-168	9.2724e-165
early reg	SOD1	27.4653	1.24739	4.55579e-166	5.70044e-163
early reg	GBE1	27.2409	1.91638	2.13197e-163	2.1341e-160
early reg	DMPK	26.8962	1.94513	2.43587e-159	2.03192e-156
early reg	DST	26.8036	1.36046	2.93044e-158	2.09527e-155
early reg	ANXA6	26.5321	1.34908	4.12798e-155	2.58257e-152
early reg	STAC3	26.5079	1.49927	7.86613e-155	4.37444e-152
early reg	NES	26.3508	3.78338	5.02996e-153	2.51749e-150
early reg	S100A1	26.3017	1.64158	1.8342e-152	8.34561e-150
early reg	MAP4	26.2651	1.50016	4.79978e-152	2.00191e-149
early reg	CASQ2	26.1794	2.04515	4.55906e-151	1.75524e-148
early reg	EEF1A1	26.1257	2.37589	1.86093e-150	6.65282e-148
early reg	NEB	26.0243	0.885935	2.63214e-149	8.78258e-147
early reg	TPM2	25.8219	0.77741	5.02875e-147	1.57306e-144
early reg	HSPB8	25.6524	1.5288	3.97569e-145	1.17049e-142
early reg	MAP7D1	25.4337	1.53343	1.07046e-142	2.97646e-140
early reg	CAPN2	25.14	1.51498	1.81669e-139	4.78555e-137
early reg	NCAM1	25.1249	3.83669	2.66165e-139	6.66079e-137
early reg	FTL	25.0902	1.74137	6.3692e-139	1.51799e-136
early reg	PLEC	24.9567	1.00585	1.80782e-137	4.11279e-135
early reg	BECN1	24.9285	1.03791	3.65184e-137	7.94671e-135
early reg	CD81	24.8584	1.67753	2.10054e-136	4.38049e-134
early reg	TSPAN7	24.8259	1.51925	4.71136e-136	9.43213e-134
early reg	USP5	24.4701	1.71219	3.07443e-132	5.91829e-130
early reg	MUSTN1	24.4015	2.05826	1.64677e-131	3.05262e-129
early reg	EIF4G1	24.2594	1.0632	5.25682e-130	9.39657e-128
early reg	S100A4	24.2491	3.07877	6.76586e-130	1.16769e-127
early reg	CD63	24.1724	1.38722	4.33811e-129	7.23742e-127
early reg	DYSF	24.1156	1.16125	1.71376e-128	2.7669e-126
early reg	TNNC1	24.0605	1.68438	6.48313e-128	1.014e-125
early reg	IGF2R	24.0046	1.21851	2.48865e-127	3.77446e-125
early reg	LMOD2	23.9951	1.28767	3.13018e-127	4.60781e-125
early reg	NFE2L1	23.9704	1.23591	5.66915e-127	8.10688e-125
early reg	SQSTM1	23.9529	1.19807	8.61552e-127	1.1978e-124
early reg	TNIP1	23.9457	1.34308	1.02384e-126	1.38495e-124
early reg	ANXA2	23.9426	2.3437	1.10398e-126	1.45406e-124
early reg	RNF187	23.8132	1.26028	2.4396e-125	3.13083e-123
early reg	TGFB2	23.8118	2.41449	2.52031e-125	3.15353e-123
early reg	DCTN1	23.7491	1.45476	1.12283e-124	1.37068e-122
early reg	HMGB1	23.6896	0.806464	4.61456e-124	5.49902e-122
early reg	MAP3K20	23.6773	1.34755	6.18123e-124	7.19466e-122
early reg	PDE4DIP	23.555	1.01844	1.11687e-122	1.27044e-120
early reg	PBXIP1	23.5418	1.73169	1.52485e-122	1.66518e-120
early reg	SLN	23.5416	1.22348	1.53043e-122	1.66518e-120
early reg	FTH1	23.4852	1.16225	5.77702e-122	6.15192e-120
early reg	CD99	23.4691	1.52695	8.44107e-122	8.80157e-120
early reg	H19	23.4656	1.95659	9.15915e-122	9.35541e-120
early reg	PSMD4	23.426	1.23974	2.32487e-121	2.32719e-119
early reg	PSMC5	23.4231	1.23607	2.48824e-121	2.44189e-119
early reg	ZNF106	23.4184	1.40491	2.77447e-121	2.67043e-119
early reg	SYNPO2	23.3714	1.50792	8.35737e-121	7.8922e-119
early reg	MYO18B	23.3421	1.25682	1.65777e-120	1.5365e-118
early reg	TRDN	23.3069	0.799274	3.77467e-120	3.43495e-118
early reg	STBD1	23.27	0.931221	8.91726e-120	7.9698e-118
early reg	HSPA8	23.1807	0.868923	7.12592e-119	6.25706e-117
early reg	ACTC1	23.1749	3.90995	8.151e-119	7.03375e-117
early reg	S100A10	23.1422	2.71074	1.74029e-118	1.4763e-116
early reg	PSMD2	23.1257	1.2484	2.55377e-118	2.13027e-116
early reg	GSR	23.1202	1.9271	2.9007e-118	2.38e-116
early reg	MYH3	23.0284	4.28335	2.42023e-117	1.95375e-115
early reg	AKR1B1	22.9671	1.1908	9.95149e-117	7.9059e-115
early reg	NEXN	22.9583	1.20398	1.21718e-116	9.51875e-115
early reg	UBB	22.9419	0.698813	1.77692e-116	1.36823e-114
early reg	TPPP3	22.8671	3.33837	9.87906e-116	7.49162e-114
early reg	XRCC6	22.8656	1.17267	1.02169e-115	7.63216e-114
early reg	CCT7	22.781	1.1116	7.06888e-115	5.2029e-113
early reg	DUSP13	22.7303	1.50778	2.24929e-114	1.63155e-112
early reg	RPL38	22.6551	0.768916	1.244e-113	8.89463e-112
early reg	TGFB3	22.6269	2.21554	2.35832e-113	1.66245e-111
early reg	PLEKHM2	22.5946	1.11588	4.90215e-113	3.40768e-111
early reg	PPP1CA	22.5238	1.43778	2.42707e-112	1.66404e-110
early reg	CHRNB1	22.5096	0.949867	3.34603e-112	2.26309e-110
early reg	PRKACA	22.4909	0.896167	5.09077e-112	3.39724e-110
early reg	HK1	22.4679	0.852624	8.55941e-112	5.63682e-110
early reg	CHRNA1	22.4134	2.79241	2.91299e-111	1.89344e-109
early reg	MEF2C	22.3987	1.51063	4.04796e-111	2.59744e-109
early reg	COMT	22.3904	1.52881	4.88451e-111	3.09455e-109
early reg	PLN	22.3728	1.28752	7.24688e-111	4.53383e-109
early reg	TNNT1	22.3178	1.60026	2.48038e-110	1.53263e-108
early reg	INPPL1	22.3026	1.22385	3.48438e-110	2.12675e-108
early reg	TUBB	22.2478	1.43703	1.18528e-109	7.14738e-108
early reg	PARK7	22.2049	0.95251	3.0817e-109	1.83618e-107
early reg	DDB1	22.1579	1.27276	8.75655e-109	5.15606e-107
early reg	DMD_mid	22.1376	0.955512	1.37272e-108	7.98891e-107
early reg	P4HB	22.1141	1.18788	2.31147e-108	1.32976e-106
early reg	FLII	22.0579	0.995368	8.01495e-108	4.5585e-106
early reg	PCYT1A	22.0106	0.982081	2.28146e-107	1.283e-105
early reg	TPM3	22.0079	1.60444	2.418e-107	1.34468e-105
early reg	MVP	21.9125	2.18037	1.97228e-106	1.08475e-104
early reg	CCNI	21.9115	0.755628	2.01801e-106	1.09784e-104
early reg	GSN	21.8996	1.64398	2.62197e-106	1.41107e-104
early reg	BAG6	21.8893	1.00679	3.28637e-106	1.74982e-104
early reg	PPIA	21.8817	1.27882	3.88302e-106	2.04574e-104
early reg	CCT8	21.8546	1.30414	7.02407e-106	3.66203e-104
early reg	GYS1	21.7988	0.805087	2.38365e-105	1.22992e-103
early reg	HSPA4	21.7363	1.33288	9.32016e-105	4.75994e-103
early reg	EEF1G	21.7129	0.84118	1.54909e-104	7.83153e-103
early reg	SGCA	21.7053	0.732188	1.82953e-104	9.1568e-103
early reg	PSMA6	21.697	1.21344	2.19093e-104	1.0857e-102
early reg	SLC2A5	21.6684	1.27578	4.07761e-104	2.00083e-102
early reg	EIF5A	21.6657	1.02657	4.32358e-104	2.10092e-102
early reg	RHOA	21.6605	1.24516	4.83689e-104	2.32775e-102
early reg	RABL6	21.6263	1.10985	1.01514e-103	4.83885e-102
early reg	ATP1A1	21.6039	1.53568	1.65198e-103	7.80015e-102
early reg	CFL2	21.5318	1.15554	7.8384e-103	3.66646e-101
early reg	POMGNT1	21.4637	1.3357	3.40103e-102	1.57613e-100
early reg	NR1H2	21.4076	1.14135	1.1343e-101	5.2084e-100
early reg	CANX	21.3666	1.35469	2.73143e-101	1.2428e-99
early reg	XIRP2	21.3657	1.83438	2.78392e-101	1.25527e-99
early reg	ACTN2	21.3579	0.98941	3.29593e-101	1.47287e-99
early reg	MAPK12	21.3435	1.06539	4.47715e-101	1.98302e-99
early reg	EGF	21.3254	1.34179	6.59253e-101	2.89435e-99
early reg	RAN	21.3069	1.12938	9.79891e-101	4.26466e-99
early reg	CDC37	21.3036	0.857479	1.05159e-100	4.53726e-99
early reg	B2M	21.2907	1.64406	1.38489e-100	5.92424e-99
early reg	HNRNPA1L2	21.2773	1.06342	1.84372e-100	7.82018e-99
early reg	AP2M1	21.2658	1.08992	2.35665e-100	9.91179e-99
early reg	CYLD	21.2519	2.02789	3.16553e-100	1.32029e-98
early reg	PPFIA4	21.2004	1.95832	9.46608e-100	3.91551e-98
early reg	DYNC1H1	21.1623	1.18321	2.12801e-99	8.73006e-98
early reg	FHL1	21.1208	1.02174	5.11773e-99	2.08246e-97
early reg	SGCG	21.0471	1.08156	2.42921e-98	9.80501e-97
early reg	PNPLA2	21.0466	1.03928	2.45477e-98	9.82889e-97
early reg	TACC2	21.0392	0.90207	2.86941e-98	1.13979e-96
early reg	HLA-B	21.0154	1.78465	4.73966e-98	1.86787e-96
early reg	HUWE1	20.9984	1.04659	6.78412e-98	2.6527e-96
early reg	LMNA	20.9921	1.24341	7.73818e-98	3.00229e-96
early reg	PSMD1	20.9303	1.16086	2.83631e-97	1.09198e-95
early reg	CSPG4	20.9286	2.50968	2.94216e-97	1.12409e-95
early reg	VCP	20.9256	0.925624	3.13307e-97	1.18795e-95
early reg	IFI27	20.912	2.48766	4.16788e-97	1.56844e-95
early reg	DMD	20.8924	0.941119	6.27818e-97	2.34495e-95
early reg	RMND5A	20.8908	0.979567	6.48674e-97	2.4049e-95
early reg	IRAK1	20.8452	1.7785	1.68581e-96	6.20403e-95
early reg	EIF3A	20.8255	0.97655	2.541e-96	9.283e-95
early reg	ANKRD1	20.817	2.93157	3.03721e-96	1.10154e-94
early reg	NORAD	20.7997	1.04648	4.35608e-96	1.5685e-94
early reg	STUB1	20.7964	0.924444	4.66098e-96	1.6663e-94
early reg	HSPB3	20.7789	1.52656	6.71577e-96	2.38386e-94
early reg	TUFM	20.7762	0.864455	7.10844e-96	2.50547e-94
early reg	UBC	20.7591	0.828653	1.01356e-95	3.54745e-94
early reg	PABPC4	20.7175	1.05282	2.4107e-95	8.37884e-94
early reg	AP3D1	20.7133	1.11549	2.63072e-95	9.08053e-94
early reg	AKT1	20.6805	1.11898	5.19333e-95	1.78032e-93
early reg	ADAMTS1	20.678	2.25913	5.46499e-95	1.8607e-93
early reg	PRKAR1A	20.5887	0.944298	3.46254e-94	1.17095e-92
early reg	DAG1	20.5521	1.13483	7.37039e-94	2.47576e-92
early reg	CNP	20.5517	1.22592	7.42394e-94	2.47712e-92
damaged	CHRNA1	27.4339	4.81204	1.08224e-165	5.41663e-162
damaged	CHRND	26.7192	3.62433	2.81484e-157	7.04414e-154
damaged	PADI2	26.6944	2.1432	5.4714e-157	9.12812e-154
damaged	PRKAR1A	25.8087	1.92752	7.08742e-147	8.86813e-144
damaged	SPARC	25.4715	2.38923	4.08466e-143	4.08875e-140
damaged	CHRNB1	25.352	1.61651	8.53643e-142	7.12081e-139
damaged	CST3	24.7277	2.07522	5.38349e-135	3.8492e-132
damaged	SAA1	24.646	6.99121	4.06588e-134	2.54371e-131
damaged	GADD45A	24.3191	3.96642	1.23202e-130	6.85138e-128
damaged	H19	24.2284	2.6064	1.11677e-129	5.58942e-127
damaged	SAA2	24.0425	7.17334	1.00069e-127	4.55316e-125
damaged	TGFB3	23.9945	3.01096	3.17505e-127	1.32426e-124
damaged	EEF1A1	23.6157	2.70421	2.65687e-123	1.02289e-120
damaged	PRDX6	23.4977	0.915482	4.30291e-122	1.53829e-119
damaged	PPIA	23.4055	1.66594	3.75746e-121	1.25374e-118
damaged	HSPB8	23.3761	1.47528	7.47432e-121	2.33806e-118
damaged	SEMA4D	23.164	1.79282	1.04955e-118	3.08999e-116
damaged	MYOD1	23.1132	2.13599	3.409e-118	9.47892e-116
damaged	RRAD	23.0682	2.78005	9.66793e-118	2.54674e-115
damaged	DMPK	22.8514	1.7786	1.4153e-115	3.54178e-113
damaged	HDAC4	22.7588	2.60232	1.1732e-114	2.79614e-112
damaged	PFKM	22.6913	1.30497	5.45684e-114	1.24143e-111
damaged	AKT2	22.3419	1.36625	1.44804e-110	3.15106e-108
damaged	RUNX1	22.2929	3.18902	4.32549e-110	9.02046e-108
damaged	PFKFB3	22.1349	2.84343	1.45974e-108	2.9224e-106
damaged	HNRNPA1L2	21.6551	1.2671	5.44441e-104	1.04805e-101
damaged	ALDH2	21.603	1.64851	1.68224e-103	3.11838e-101
damaged	PFKP	21.5746	3.53428	3.11295e-103	5.56439e-101
damaged	PRKACA	21.5718	0.905567	3.30524e-103	5.7044e-101
damaged	HMGB1	21.482	0.825386	2.29615e-102	3.83074e-100
damaged	ANKRD1	21.3321	3.23439	5.71322e-101	9.22409e-99
damaged	STRIP2	21.2811	1.80767	1.69757e-100	2.6551e-98
damaged	MAP7D1	21.0829	1.34552	1.14074e-98	1.67923e-96
damaged	PBXIP1	21.0688	1.52167	1.53685e-98	2.19769e-96
damaged	NINJ1	21.0262	2.85506	3.77598e-98	5.24966e-96
damaged	SQSTM1	20.5416	0.97778	9.15682e-94	1.23865e-91
damaged	RPL38	20.2288	0.786613	5.46452e-91	7.0128e-89
damaged	RHOA	20.1667	1.28973	1.92005e-90	2.40246e-88
damaged	EIF5A	20.0357	1.01604	2.68852e-89	3.28196e-87
damaged	PABPC4	19.9727	1.19992	9.51939e-89	1.13439e-86
damaged	PSMC5	19.8005	1.19143	2.94514e-87	3.42801e-85
damaged	SOD1	19.7522	0.847831	7.67268e-87	8.72768e-85
damaged	CAT	19.5672	0.936116	2.94305e-85	3.27332e-83
damaged	ANXA6	19.3748	1.01307	1.26007e-83	1.37101e-81
damaged	HK1	19.3065	0.79577	4.73599e-83	4.99351e-81
damaged	DEPTOR	19.3059	1.41882	4.78898e-83	4.99351e-81
damaged	CD63	19.2034	1.07631	3.46354e-82	3.53776e-80
damaged	DMD_mid	19.1062	0.887337	2.24111e-81	2.24335e-79
damaged	S100A1	19.0226	1.12555	1.1083e-80	1.08766e-78
damaged	DDB1	19.0082	1.1262	1.45954e-80	1.4048e-78
damaged	GBE1	18.9709	1.19488	2.96785e-80	2.80266e-78
damaged	LAMP1	18.9554	0.975934	3.98579e-80	3.69423e-78
damaged	GTF2I	18.7004	1.18482	4.91479e-78	4.47246e-76
damaged	UBA1	18.6829	1.08334	6.82473e-78	6.0996e-76
damaged	ADAMTS1	18.6673	2.261	9.12864e-78	7.95421e-76
damaged	TNNT3	18.6668	4.22989	9.21767e-78	7.95421e-76
damaged	LRRC38	18.6454	2.56252	1.376e-77	1.16727e-75
damaged	STAC3	18.6059	0.976277	2.8797e-77	2.40215e-75
damaged	AK1	18.5944	1.25982	3.56993e-77	2.9291e-75
damaged	INPPL1	18.5934	1.11426	3.63122e-77	2.93134e-75
damaged	ATXN1	18.5706	1.00032	5.55603e-77	4.41395e-75
damaged	CDKN1A	18.4843	3.13283	2.7616e-76	2.15966e-74
damaged	CD99	18.4594	1.24499	4.37812e-76	3.37115e-74
damaged	XRCC6	18.3728	0.999005	2.16978e-75	1.62086e-73
damaged	IRF2BPL	18.3665	2.10923	2.43785e-75	1.79433e-73
damaged	TRDN	18.3503	0.674998	3.28144e-75	2.38023e-73
damaged	CASP3	18.3044	1.71601	7.63154e-75	5.45655e-73
damaged	USP5	18.302	1.23657	7.97702e-75	5.62324e-73
damaged	HEXIM1	18.3006	1.60694	8.19108e-75	5.69394e-73
damaged	LGALS1	18.2228	1.57708	3.4001e-74	2.33116e-72
damaged	NORAD	18.2019	0.915148	4.98856e-74	3.37402e-72
damaged	PRMT1	18.141	0.89476	1.51165e-73	1.00877e-71
damaged	NDRG2	18.1401	0.948861	1.53728e-73	1.01238e-71
damaged	BNIP3L	18.1361	1.42123	1.65234e-73	1.07402e-71
damaged	S100A6	17.9782	2.15112	2.88731e-72	1.85269e-70
damaged	CD82	17.9634	2.67146	3.76772e-72	2.38702e-70
damaged	YBX3	17.9515	0.55831	4.6752e-72	2.92492e-70
damaged	PAK1	17.9128	1.57617	9.37108e-72	5.7904e-70
damaged	ITM2B	17.9109	0.954709	9.68752e-72	5.91293e-70
damaged	DYNC1H1	17.8753	1.02409	1.83656e-71	1.10747e-69
damaged	PSMD2	17.7412	0.960631	2.01579e-70	1.20107e-68
damaged	PLEKHM2	17.7195	0.880409	2.96684e-70	1.74695e-68
damaged	RAN	17.6915	1.00296	4.87709e-70	2.83835e-68
damaged	TSPAN3	17.5306	1.14165	8.36796e-69	4.81398e-67
damaged	SDC2	17.4038	2.19153	7.71648e-68	4.33944e-66
damaged	FBL	17.3686	1.13519	1.42749e-67	7.93843e-66
damaged	UBB	17.3618	0.537715	1.60472e-67	8.82595e-66
damaged	RPL3	17.2343	1.4486	1.46703e-66	7.98097e-65
damaged	SMARCA4	17.1739	1.28055	4.16212e-66	2.23994e-64
damaged	SAA4	17.1599	5.60941	5.30109e-66	2.82255e-64
damaged	STAU1	17.1589	0.925886	5.39239e-66	2.84094e-64
damaged	TRIM28	17.1551	1.13285	5.76122e-66	3.00364e-64
damaged	IMPDH2	17.1385	1.21636	7.66582e-66	3.95541e-64
damaged	NXN	17.1081	0.959398	1.29107e-65	6.59366e-64
damaged	RNF187	17.0023	0.919861	7.89927e-65	3.95359e-63
damaged	SMAD4	16.9755	0.723595	1.24622e-64	6.17557e-63
damaged	AP2M1	16.9213	0.958125	3.13568e-64	1.53864e-62
damaged	PARK7	16.9148	0.821988	3.50237e-64	1.70188e-62
damaged	RUVBL2	16.8708	1.34633	7.37829e-64	3.51698e-62
damaged	IGFN1	16.8678	2.84072	7.76388e-64	3.66587e-62
damaged	CCT7	16.8034	0.873251	2.30327e-63	1.07737e-61
damaged	PTOV1	16.7989	0.946544	2.48564e-63	1.15191e-61
damaged	ALDH3A2	16.7954	1.44887	2.63943e-63	1.21196e-61
damaged	AAMP	16.7738	1.03758	3.79225e-63	1.72547e-61
damaged	SESN3	16.6975	3.14392	1.3657e-62	6.07527e-61
damaged	CCT5	16.6973	1.04635	1.37164e-62	6.07527e-61
damaged	EPDR1	16.6548	1.01844	2.79505e-62	1.22713e-60
damaged	CCNI	16.6274	0.63395	4.41103e-62	1.91976e-60
damaged	EIF4A1	16.5833	1.38521	9.197e-62	3.96819e-60
damaged	FTL	16.5806	0.840259	9.62226e-62	4.11619e-60
damaged	ARRDC3	16.5578	1.91855	1.40638e-61	5.96518e-60
damaged	NFE2L1	16.4838	0.824503	4.7972e-61	2.01765e-59
damaged	ANXA2	16.4481	1.51087	8.65468e-61	3.60972e-59
damaged	EIF3A	16.4412	0.896251	9.69102e-61	4.00856e-59
damaged	CCT6A	16.4291	1.07413	1.18459e-60	4.84449e-59
damaged	P4HB	16.4288	0.893284	1.19055e-60	4.84449e-59
damaged	ULK1	16.3906	0.96765	2.2317e-60	9.0078e-59
damaged	MYOG	16.352	1.38758	4.20986e-60	1.67225e-58
damaged	DCTN1	16.3481	0.887884	4.48642e-60	1.76807e-58
damaged	CYLD	16.3303	1.47682	6.01135e-60	2.35053e-58
damaged	MTR	16.3062	1.19611	8.91695e-60	3.45964e-58
damaged	CFLAR	16.2645	1.06015	1.76366e-59	6.79008e-58
damaged	UBC	16.2599	0.688023	1.89973e-59	7.25814e-58
damaged	PLXNB2	16.2539	1.84204	2.09731e-59	7.95232e-58
damaged	ILF3	16.2252	0.892286	3.34873e-59	1.26018e-57
damaged	UNG	16.2224	1.27043	3.50339e-59	1.30854e-57
damaged	MCAM	16.1994	2.56949	5.09295e-59	1.88816e-57
damaged	DMD	16.1561	0.831092	1.0281e-58	3.78355e-57
damaged	NUMA1	16.0464	1.00085	6.05395e-58	2.21168e-56
damaged	PSMD4	16.016	0.854979	9.87559e-58	3.58169e-56
damaged	ELK1	16.0107	2.11365	1.07553e-57	3.87269e-56
damaged	MB	16.0026	0.600515	1.22555e-57	4.38134e-56
damaged	EGF	15.9769	1.10906	1.85126e-57	6.57132e-56
damaged	TRIM55	15.9681	1.46965	2.13112e-57	7.51143e-56
damaged	S100A4	15.9454	2.0199	3.06619e-57	1.06571e-55
damaged	CSNK2A1	15.9449	0.755555	3.09007e-57	1.06661e-55
damaged	EIF3C	15.8884	0.865467	7.62437e-57	2.6137e-55
damaged	SEPTIN9	15.8835	0.974483	8.24592e-57	2.80754e-55
damaged	PSMD3	15.867	0.847991	1.07224e-56	3.62604e-55
damaged	CANX	15.8393	0.999109	1.66698e-56	5.5995e-55
damaged	SCD	15.8307	2.48789	1.91085e-56	6.37586e-55
damaged	AHCY	15.7866	1.231	3.84709e-56	1.27515e-54
damaged	TUBB	15.7604	0.937014	5.8237e-56	1.91761e-54
damaged	CSNK2B	15.7324	0.872967	9.07733e-56	2.96942e-54
damaged	CDV3	15.7114	0.852338	1.26354e-55	4.10651e-54
damaged	ABCA1	15.6767	1.49709	2.1815e-55	6.99899e-54
damaged	RBMX	15.6465	1.03319	3.50965e-55	1.11176e-53
damaged	POLR2A	15.6068	1.08476	6.5391e-55	2.04551e-53
damaged	TRAP1	15.5697	0.756942	1.1704e-54	3.63843e-53
damaged	IPO7	15.5521	0.968583	1.53934e-54	4.75581e-53
