## Supplement Table 3 for "High-Resolution Spatial Transcriptomics Reveals Interferon-Associated Immune Niches and Antigen Presentation Programs in Inclusion Body Myositis"

### Sheet: Sheet1
	names	scores	logfoldchanges	pvals	pvals_adj
0	CD3E	5.30811	3.1743	0	0
0	GZMH	4.63021	37.437	0	0
0	CD8A	4.6282	42.265	0	0
0	KLRK1	0.459396	42.9184	0	0
0	ITGAL	0.440693	25.8592	0	0
0	ZNF683	3.92433	4.10277	0	0
0	LAG3	3.80177	3.68701	0	0
0	ACAP1	3.65801	26.0378	5.9232e-278	2.15377e-274
0	CXCR3	3.53446	26.3374	1.21159e-259	3.57949e-256
0	IKZF3	3.51725	25.5459	5.27305e-256	1.46622e-253
0	MYH9	3.48327	2.35202	7.77914e-251	2.04289e-247
0	UBASH3A	0.327348	31.0835	4.99021e-220	1.12327e-216
0	ADAM8	0.324264	26.1937	1.16503e-214	2.50322e-214
0	SEMA4D	3.23807	21.1892	5.13239e-215	1.05482e-211
0	ZAP70	3.03372	22.1161	3.70276e-186	7.29289e-185
0	NLRC5	3.01192	20.5532	2.71861e-183	5.14035e-181
0	CD6	2.89177	27.1971	7.1526e-169	1.3004e-167
0	CD2	2.86836	26.4042	6.11035e-166	1.06976e-163
0	PLCG1	2.8521	30.2935	6.43848e-164	1.08695e-161
0	IL2RG	2.84493	19.1996	4.97807e-163	8.11425e-161
0	SLC9A3R1	2.84454	2.4602	5.54856e-163	8.74268e-161
0	RASGRP1	0.283827	24.9767	3.30746e-161	5.04334e-160
0	SEPTIN9	0.273757	15.3805	5.33582e-150	7.00622e-148
0	ACTN4	2.7057	0	3.16375e-145	4.0419e-144
0	JAK3	2.65282	18.2189	4.5837e-140	5.55567e-138
0	IL2RB	2.6433	27.0239	5.71814e-138	6.5926e-137
0	PLEC	2.57206	23.6972	6.88201e-131	7.74554e-129
0	GZMA	2.51277	2.83315	2.47564e-123	2.54399e-121
0	MIAT	2.43202	26.2345	1.19885e-114	1.0898e-112
0	STMN3	2.39841	0.023688	4.07689e-112	3.63613e-109
0	THEMIS	2.36008	30.4443	3.78461e-109	3.2527e-105
0	APOBEC3C	2.35746	19.7887	7.02257e-108	5.9278e-106
0	CD96	2.32014	2.76719	4.4098e-103	3.65704e-102
0	KLRG1	2.31601	32.573	1.15053e-102	9.37679e-102
0	APOBEC3G	0.229027	2.51976	4.37095e-101	3.3325e-99
0	LCK	2.27621	25.7702	1.08974e-99	8.17651e-98
0	PIM1	2.25073	0.237844	3.52031e-97	2.56008e-95
0	MSN	2.23708	12.7934	7.5725e-96	5.42351e-93
0	CYFIP2	2.23633	22.5578	8.9568e-96	6.31923e-93
0	SH2D2A	2.21845	21.5415	4.85287e-94	3.37346e-93
0	GBP5	2.2075	1.32415	5.50186e-92	3.71533e-91
0	LBH	2.20568	3.45068	8.22036e-95	5.47291e-91
0	TAP1	0.220105	11.65	2.2866e-91	1.50122e-89
0	ITGB7	0.219338	2.05947	1.23742e-91	8.01272e-90
0	CHD3	2.11253	17.5617	4.65637e-84	2.93475e-82
0	CST7	2.10595	26.0285	1.86962e-83	1.16286e-82
0	ITGA4	2.04102	13.1431	1.35759e-76	7.82604e-76
0	CARD11	2.03224	23.9456	8.15208e-77	4.58749e-75
0	KCNA3	2.01079	16.0407	6.29436e-74	3.50041e-74
0	CD5	1.98984	16.6978	4.20045e-73	2.25631e-70
1	CD3E	0.968419	18.554	3.51984e-06	2.77305e-05
1	ACAP1	0.728679	4.68979	3174.34	16417
1	ZAP70	0.527379	34.6566	1.33633e+09	4.93887e+08
1	UBASH3A	3.05139	24.232	2.27788e+16	5389163451529317
1	SORT1	-2.24926	4.46719	2449566930318028	4.98884e+16
1	ANP32E	-2.24972	-39.6183	2.44668e+16	4985114485183611
1	ZUP1	-2.25229	0	2.43039e+16	4954063423677306
1	SHFL	-2.25375	-1.82635	2421180483258344	4937411623969884
1	L1CAM	-2.25508	-14.7377	2412843774425736	4922534536776199
1	TSPAN9	-0.226162	24.3073	2.37208e+16	4841454065484271
1	SHARPIN	-0.226464	0	2353501698525917	4.80562e+16
1	PLAGL2	-2.26671	0	2.34079e+16	4781730941440369
1	ADGRG5	-0.226948	-13.7911	2323909128771112	4.74929e+16
1	TMEM192	-0.227123	0	2.31328e+16	4.72962e+16
1	ADGRG6	-2.27236	0	2.30646e+16	4.71772e+16
1	CDR2L	-2.27444	10.2715	2.29395e+16	4694163201530629
1	NTN4	-0.227485	2.42881	2.29152e+16	469122101717341
1	JAG1	-2.27504	26.1538	2290363620207144	4.69088e+16
1	TMEM209	-2.27671	0	2.28033e+16	4.67235e+16
1	PODXL	-2.27905	0.274903	2266405452953176	4.64584e+16
1	IDE	-0.228142	18.3031	225235434682353	4619036441403396
1	IPP	-0.228338	14.565	2.24079e+16	4597323132881706
1	SOST	-2.2838	24.9607	2.23835e+16	4594293848282553
1	RAD52	-0.228537	37.3088	2.22914e+16	4.57738e+16
1	KDM5B	-2.28779	17.2336	2.215e+16	4550330464414071
1	ALDH1B1	-2.28978	4.66467	2.20338e+16	4528429200894532
1	CD8B	-2.29929	-0.922093	2148873889423671	4.41832e+16
1	CREB5	-2.3001	14.7059	214425167775532	4410738764468842
1	SUV39H1	-2.30165	0	2135497839664012	4394644444097425
1	NKAPD1	-2.30304	0	2.12766e+16	4.38043e+16
1	CD8A	-0.230343	-65.5701	2.12544e+16	437776707682202
1	ZYG11B	-2.30602	67.7693	2.11095e+16	4349807010100925
1	PRPS2	-0.230759	0	2102205800832463	4333679380957284
1	TPMT	-0.230769	0	2.10163e+16	4333679380957284
1	ZER1	-2.30803	10.5755	2.09974e+16	4.33237e+16
1	PROS1	-2.30998	22.5593	2088899662176261	4311890263365583
1	R3HDM1	-2.31078	12.1079	2.08449e+16	4304670028374059
1	SMCHD1	-0.231296	-96.3283	2.07248e+16	4281730528553665
1	VIPR1	-2.31337	0	2.07025e+16	4278991527690746
1	ROCK2	-2.31392	15.2038	2067220416477758	4274606696714944
1	RNASEL	-2.31646	-40.7922	2.0533e+16	4247686198469847
1	PRKRA	-0.23184	15.4857	2042743109961265	4227691191237697
1	AKTIP	-2.32035	-9.73915	2.03219e+16	4.2077e+16
1	ZNF639	-0.232162	17.3244	2.02533e+16	4.19533e+16
1	RAB28	-2.32662	0	1.99855e+16	4141669456970984
1	MSH2	-2.32724	0	1995257440452348	4.13666e+16
1	FHL1	-2.3289	17.1889	1.98641e+16	4120127765012649
1	CBX1	-0.233093	0	1.97569e+16	4099684894047848
1	RECK	-2.33141	16.0666	1.97316e+16	4096230326708119
1	TASOR2	-2.33513	0	1.95368e+16	4057583881022298
2	STAB1	5.92934	43.6258	0	0
2	LGMN	0.489938	31.8643	0	0
2	CD14	4.7492	30.0007	0	0
2	SLCO2B1	0.473571	31.7861	0	0
2	CSF1R	4.29358	31.7538	0	0
2	SIGLEC1	4.26988	32.7111	0	0
2	LILRB5	0.410804	3.47499	0	0
2	MRC1	0.36671	32.1815	2.12091e-278	7.71195e-277
2	SLC40A1	0.356452	2.8827	2.79545e-262	9.43862e-261
2	F13A1	3.55	26.393	4.91277e-261	1.45142e-258
2	CD163	3.38831	2.8357	1.18114e-235	2.6587e-233
2	GAS6	0.33593	4.04098	2.12415e-231	4.56402e-230
2	HSPA6	2.95796	29.2699	2.73471e-177	3.91726e-174
2	DNM1	0.263547	35.4692	4.53013e-138	4.97998e-136
2	FOLR2	2.57335	26.6985	4.93295e-131	5.18179e-129
2	CD209	2.53639	28.3886	6.31601e-126	6.21996e-125
2	ABCA1	2.41693	35.8211	4.6806e-114	4.17457e-113
2	MAF	0.238265	27.8788	1.77279e-109	1.55185e-107
2	AP2A2	2.35812	25.3995	6.01668e-108	5.07872e-106
2	DAB2	2.28521	29.8794	1.39163e-99	1.02785e-97
2	NRP1	2.12763	0	1.88313e-84	1.11269e-83
2	FCGR2A	2.1028	23.2411	3.63637e-82	2.09623e-81
2	PLTP	2.03824	21.898	2.3962e-76	1.31708e-74
2	MAFB	2.032	20.4036	8.55301e-77	4.64714e-75
2	VSIG4	2.03093	2.03077	1.064e-75	5.71538e-75
2	CIITA	2.01666	11.582	1.92314e-75	9.77493e-74
2	MAN1A1	1.99047	20.2648	3.70397e-72	1.80501e-72
2	CTSC	1.97762	1.5872	4.77445e-72	2.27968e-69
2	CCL13	1.92321	2.0808	1.99256e-66	8.9703e-66
2	PLXNB2	1.91067	14.0389	2.21871e-67	9.80173e-65
2	NCF1	0.186361	14.4584	1.63724e-61	6.67176e-61
2	NCF4	1.8457	24.9624	4.58012e-61	1.83477e-58
2	AP1B1	0.182006	16.2221	5.10256e-59	1.99337e-56
2	TLR4	1.81507	24.3944	1.26789e-57	4.83331e-57
2	MSR1	1.70748	16.8264	2.28506e-50	7.50103e-49
2	LRP1	1.63393	23.7118	5.18608e-45	1.50396e-42
2	GRN	0.159073	7.19024	5.64384e-42	1.56932e-40
2	CMKLR1	1.56783	1.8088	2.12759e-39	5.71427e-39
2	ITGAM	1.56484	16.3338	3.40506e-39	9.09362e-39
2	NAIP	0.156211	13.8939	5.23038e-40	1.38899e-37
2	CLEC10A	1.55201	9.12073	2.53834e-38	6.62913e-38
2	HRH1	1.54434	29.4837	8.36391e-39	2.16045e-37
2	TPCN1	1.53893	34.6505	1.93215e-37	4.88412e-36
2	CTSL	1.49083	15.3592	2.91206e-34	6.84842e-36
2	SNX29	1.43517	18.9826	1.03919e-30	2.25333e-29
2	GAA	1.41493	1.27355	1.88574e-29	3.96173e-29
2	MMP14	1.41243	12.0643	2.69048e-29	5.62738e-29
2	TNFRSF21	1.39685	4.11528	2.42722e-28	4.96687e-27
2	GPR34	13.788	27.3613	3.01107e-27	6.00563e-27
2	CD68	1.37053	9.42203	9.43207e-28	1.85002e-25
3	LGMN	7.51207	6.33472	0	0
3	STAB1	7.36639	0.644067	0	0
3	SIGLEC1	0.0070917	65.2301	0	0
3	CD14	7.05766	56.8028	0	0
3	F13A1	7.01968	65.7329	0	0
3	LILRB5	0.696547	6.89992	0	0
3	SLCO2B1	0.683901	5.69933	0	0
3	CSF1R	6.75514	5.74518	0	0
3	MRC1	0.0624725	6.20127	0	0
3	SLC40A1	0.624139	5.61863	0	0
3	CTSC	0.603871	55.2096	0	0
3	CD163	5.99299	5.50045	0	0
3	GAS6	5.90877	9.30708	0	0
3	CD209	5.5707	62.1157	0	0
3	FOLR2	5.49839	60.9647	0	0
3	GRN	5.38949	36.7939	0	0
3	PLTP	5.32922	65.016	0	0
3	ABCA1	0.529492	0	0	0
3	CCL13	5.22397	5.86642	0	0
3	CD68	5.22188	4.35996	0	0
3	DNM1	5.13623	71.8947	0	0
3	NRP1	4.99062	0	0	0
3	AP2A2	0.498459	48.074	0	0
3	VSIG4	0.493206	50.5437	0	0
3	CD4	0.48851	3.23431	0	0
3	CTSL	4.80998	46.8248	0	0
3	AP1B1	4.8057	0.409731	0	0
3	MAF	4.73949	50.6123	0	0
3	MAFB	0.0472456	46.3507	0	0
3	HSPA6	4.67377	4.35274	0	0
3	DAB2	4.61015	5.56716	0	0
3	MMP14	0.449985	40.136	0	0
3	NAIP	4.4641	3.82284	0	0
3	GAA	0.445069	37.9507	0	0
3	NCF1	0.440205	37.3907	0	0
3	PLXNB2	4.34139	32.2109	0	0
3	LRP1	4.3221	55.0634	0	0
3	CIITA	4.21797	26.2124	0	0
3	CLEC10A	4.19771	30.2126	0	0
3	CMKLR1	4.17575	4.27565	0	0
3	CREG1	0.417492	44.0334	0	0
3	MAN1A1	0.41496	37.2058	0	0
3	ITGAM	4.11105	4.20703	0	0
3	TLR4	0.40701	4.79094	0	0
3	CYBB	4.01916	34.5616	0	0
3	FCGR2A	0.400857	4.07766	0	0
3	MSR1	3.97765	3.77307	0	0
3	MAN2B1	3.67313	2.43396	2.30859e-279	2.18254e-278
3	LAMP1	3.65741	33.1716	7.37116e-278	6.83205e-276
3	COLEC12	3.64793	55.8237	2.3602e-275	2.14552e-273
4	XBP1	0.656636	10.8455	0	0
4	nan	0.649885	78.6205	0	0
4	TENT5C	0.0063777	0	0	0
4	DERL3	6.32581	0	0	0
4	CD79A	6.22309	0	0	0
4	POU2AF1	6.07487	0	0	0
4	PIM2	0.568949	9.3137	0	0
4	HYOU1	5.3093	70.9571	0	0
4	SEL1L	5.229	9.95158	0	0
4	FKBP11	4.89368	91.8039	0	0
4	PDK1	4.83266	0	0	0
4	CLPTM1L	4.72278	6.41047	0	0
4	KRTCAP2	4.56886	63.3457	0	0
4	PDIA4	0.456811	5.97042	0	0
4	FNDC3B	0.454929	0	0	0
4	P4HB	0.454557	5.78986	0	0
4	SYVN1	0.446774	0	0	0
4	RPN1	4.46055	54.3242	0	0
4	CYBA	0.43885	3.69982	0	0
4	ATF4	4.28877	0	0	0
4	IRF4	4.25523	9.17383	0	0
4	SLAMF7	4.1777	58.239	0	0
4	CD27	0.413551	70.1	0	0
4	KCNA3	4.06192	56.3077	0	0
4	EEF1G	4.03359	39.8198	0	0
4	OGT	0.402992	0	0	0
4	GANAB	4.00146	4.28113	0	0
4	PLCG2	0.396012	66.437	0	0
4	SND1	3.88002	0.395212	0	0
4	CD38	0.384386	0.830429	0	0
4	PABPC4	3.83175	0	0	0
4	CCR2	3.57415	6.45205	8.95141e-265	1.28222e-261
4	GLCCI1	3.38607	62.2757	2.52774e-235	3.4139e-234
4	ORAI2	0.327167	54.5497	9.02824e-220	1.15342e-216
4	FCRL5	3.16868	0	2.36148e-204	2.86223e-202
4	MAN1A1	3.11449	31.7929	5.94096e-198	7.02073e-196
4	ZMIZ2	3.01217	35.2414	2.51644e-183	2.90127e-181
4	LRRC59	3.00545	4.73681	1.90484e-182	2.14385e-180
4	PECAM1	2.99109	0	1.41893e-181	1.55983e-178
4	C4B	2.97146	0	4.97837e-179	5.34836e-177
4	HIPK2	2.95511	0	6.34831e-177	6.66855e-175
4	CASP10	2.91074	5.98509	2.8949e-170	2.97483e-168
4	PRDM1	2.88796	47.3845	2.1549e-167	2.16728e-165
4	PTK2B	0.287143	29.6089	2.52869e-166	2.43941e-163
4	C4A	2.81987	0	6.05796e-161	5.72719e-157
4	NCOA3	2.8054	59.0242	3.56785e-158	3.30691e-155
4	GFPT1	2.79965	0	1.79248e-157	1.62943e-155
4	SEC13	2.71853	0	9.70121e-148	8.49215e-146
4	FNDC3A	2.70975	0	1.05443e-146	9.06234e-145
4	TMEM39A	0.269808	0	2.48046e-145	2.09377e-142
5	CD3E	5.43333	48.8282	0	0
5	ITGAL	4.93776	43.8236	0	0
5	MYH9	4.68913	37.8329	0	0
5	CD44	4.52844	31.9916	0	0
5	TAP1	0.447264	36.0537	0	0
5	IKZF3	4.4413	4.70624	0	0
5	GBP5	0.0428279	45.2147	0	0
5	YWHAZ	0.421322	33.4887	0	0
5	SEPTIN9	0.413542	31.8422	0	0
5	IRF1	0.407809	3.207	0	0
5	SEMA4D	4.07737	35.804	0	0
5	ITGB2	0.406638	2.84793	0	0
5	CXCR3	4.06327	4.34412	0	0
5	IL2RG	0.403525	39.4182	0	0
5	JAK3	4.00628	3.9786	0	0
5	CD8A	3.98884	5.06155	0	0
5	PLEC	3.98459	39.4389	0	0
5	ACAP1	3.96522	39.2675	0	0
5	STAT1	3.9406	30.4668	0	0
5	CXCL9	3.90814	43.4589	0	0
5	MSN	3.89904	30.2452	0	0
5	KLRK1	0.372887	45.7584	2.5058e-289	5.38405e-287
5	LAG3	3.69702	4.82756	3.45214e-283	7.09489e-282
5	NLRC5	0.36954	3.30049	6.29391e-284	1.23964e-280
5	ACTN4	0.366935	0	9.26125e-280	1.75112e-276
5	CD2	3.66182	4.51736	1.46989e-278	2.67237e-275
5	ZAP70	0.365584	3.76972	1.30904e-276	2.29178e-275
5	GZMH	3.64275	4.17475	1.56085e-275	2.63505e-272
5	RASGRP1	0.360391	41.5565	2.04203e-269	3.32852e-266
5	HSPA8	3.56034	33.8129	1.24191e-261	1.95684e-260
5	APOBEC3C	3.55091	38.8442	3.55295e-260	5.41767e-259
5	ITGA4	3.46932	34.5781	9.9857e-249	1.47507e-246
5	GBP1	0.346174	39.2988	1.38506e-247	1.98399e-245
5	PLCG1	0.340942	42.6069	8.99593e-240	1.2507e-236
5	UBASH3A	0.339472	42.2076	1.34194e-236	1.81239e-234
5	CD6	3.34089	4.15828	1.01939e-228	1.33851e-226
5	ADAM8	0.330786	35.2385	6.03946e-225	7.71582e-223
5	ADGRE5	3.29647	2.44225	2.60181e-222	3.23652e-220
5	ZYX	3.28926	2.69214	2.80499e-222	3.3998e-219
5	TAP2	3.15532	26.9462	1.62255e-202	1.91745e-200
5	ARF6	3.13263	28.9545	2.04319e-199	2.35565e-197
5	PKM	3.11935	0	1.30594e-197	1.4698e-196
5	FYN	0.308578	37.7119	4.405e-194	4.84243e-192
5	IKZF1	3.04312	35.0284	2.12444e-188	2.28232e-185
5	CSK	3.03	28.2664	1.14804e-185	1.20596e-183
5	MVP	3.01773	2.52194	4.7061e-184	4.83602e-183
5	CD5	3.00601	38.5883	1.61003e-182	1.61928e-180
5	IL2RB	2.97668	40.3793	1.05024e-178	1.03427e-177
5	ADAR	2.97146	25.2967	4.96997e-179	4.7945e-177
5	GRK2	0.0295582	2.24277	5.15232e-178	4.87101e-175
6	CIITA	5.07953	51.7732	0	0
6	GRN	4.95033	4.64905	0	0
6	MAN2B1	0.444077	4.24075	0	0
6	ITGAX	4.38552	6.39389	0	0
6	GAA	4.32019	4.75969	0	0
6	SLCO2B1	0.420415	37.5776	0	0
6	DMXL2	4.1734	5.89866	0	0
6	CD4	0.416818	0.367166	0	0
6	CYBB	4.14906	48.2692	0	0
6	CD68	4.11426	46.1523	0	0
6	MMP14	3.92362	48.7288	0	0
6	CD14	0.387311	34.5336	0	0
6	CTSH	3.83794	5.25026	0	0
6	PLXNB2	0.380811	36.1589	0	0
6	CLEC10A	0.0378285	4.3908	0	0
6	MMP9	3.76368	60.537	5.37602e-297	1.58828e-293
6	STAT1	3.61407	0.351799	5.21558e-271	1.45024e-267
6	SIGLEC1	3.61019	31.3283	2.11571e-271	5.5561e-268
6	NR1H3	3.57645	6.7699	3.94086e-265	9.80444e-264
6	TYMP	0.356883	4.10918	5.99723e-264	1.41745e-261
6	CTSL	3.56237	4.54326	6.01052e-264	1.35294e-259
6	NAIP	0.352679	41.2181	1.82767e-256	3.92699e-255
6	ITGB2	3.45229	27.7291	3.63352e-245	7.46768e-245
6	CSF1R	3.4423	2.96458	1.14201e-243	2.24929e-242
6	HCK	0.0336982	4.24725	6.14218e-234	1.16136e-230
6	MSR1	0.0334224	45.4259	6.48206e-230	1.17849e-227
6	CPVL	0.0324647	42.9651	3.35994e-217	5.88239e-214
6	LGMN	0.321678	26.4798	4.9829e-212	8.4122e-210
6	NOTCH2	0.321396	32.5853	1.23543e-210	2.01375e-208
6	AOAH	3.19935	40.7821	1.34084e-208	2.11272e-207
6	ABCA1	3.18502	50.2274	1.30914e-206	1.99622e-204
6	LIPA	3.09222	51.3715	6.01399e-194	8.88378e-193
6	SPI1	3.00613	3.61234	1.55181e-182	2.22285e-180
6	MAFB	2.96467	35.9207	3.7438e-178	5.20498e-176
6	NCF1	2.90816	28.6545	6.14177e-170	8.29489e-169
6	CXCL9	2.89782	38.8615	1.23704e-168	1.6243e-167
6	GNS	2.8876	42.4655	2.38954e-167	3.0528e-165
6	ANXA2	2.87597	27.6293	6.84449e-167	8.51418e-165
6	SCPEP1	2.86137	75.7907	4.53344e-165	5.49476e-163
6	CTSC	0.281392	24.5323	3.24599e-158	3.83595e-157
6	SLC7A7	0.278968	0.424023	2.91921e-156	3.35104e-154
6	LAIR1	2.78961	4.08006	2.97744e-155	3.35104e-154
6	CYBA	2.73561	18.2297	9.13895e-150	1.00465e-146
6	PLEKHO1	2.725	3.08026	1.6622e-147	1.78573e-146
6	FCGR3A	0.268837	44.1174	3.41018e-144	3.5822e-142
6	AP1B1	2.66792	26.194	8.2016e-142	8.42804e-140
6	CD163	2.66598	29.0917	1.37842e-140	1.38633e-138
6	THEMIS2	2.64775	3.06926	1.76137e-138	1.73459e-137
6	SAMHD1	2.63862	30.5875	1.97511e-137	1.90537e-136
6	LRP1	2.63394	36.8745	6.789e-138	6.41832e-136
7	STAB1	1.45374	8.05076	7.02048e-33	1.19373e-30
7	DNM1	3.48134	7.37738	4989107738986858	1.2119e+16
7	HSPA6	0.239333	44.5186	1.6696e+16	3.35696e+16
7	ALG9	-0.223165	62.1686	25637774608303	4.9934e+16
7	MAPK11	-2.23434	6.55981	2546095846213087	4961003736623768
7	RBMS3	-2.23794	1.96894	2.52247e+16	4916996087508814
7	BCAM	-2.24294	18.8423	2.49009e+16	4855878749339293
7	CINP	-2.24294	4.43763	2490060365910145	4855878749339293
7	DDX31	-2.24643	0	2467620822881836	4816037832271858
7	ADGRE2	-2.2469	-40.13	2.46462e+16	4812158561654823
7	NIPSNAP3A	-2.24754	0	2460549859551903	4.80621e+16
7	PNPT1	-2.24791	9.40191	245817172032465	4803545978493022
7	NKRF	-2.24819	0	2456424635437722	4.80212e+16
7	PLVAP	-2.24844	56.5968	2.45482e+16	4.80096e+16
7	PSTPIP2	-2.25211	0	2.43151e+16	4757346651094174
7	SFRP4	-2.25215	71.8114	2.4313e+16	4757346651094174
7	PORCN	-0.225579	0	2.40838e+16	4716003341571938
7	ESF1	-0.225768	28.7217	2.39659e+16	4694861202142777
7	NCEH1	-2.26067	5.806	2.37796e+16	4660292367675781
7	CEP44	-0.0226704	51.0825	2.33878e+16	4.5854e+16
7	PODXL	-2.27129	31.6503	2312968228814775	4.53668e+16
7	CYP2D6	-2.27201	0	2.3086e+16	4.52998e+16
7	LAPTM4B	-0.227207	16.5759	2308239903124488	4.52998e+16
7	RACGAP1	-2.2723	0	2.30686e+16	4.52998e+16
7	QPCTL	-2.27283	0	2303653190198378	4525922123885175
7	AFAP1L2	-2.27332	90.7595	2300661879339134	4521924616896502
7	DDR1	-2.27604	5.66803	2.28434e+16	4491703989000632
7	SRPX	-0.227794	22.6246	2.27304e+16	4471352277606354
7	MDM1	-0.228005	0	2260455291688188	4448448028230668
7	WDFY3	-2.28073	13.2769	2.25646e+16	4442429250042712
7	FGR	-2.2891	-28.2295	2.20733e+16	4347519330273851
7	NMNAT1	-2.29567	10.7924	2169456736443567	4274706958386303
7	TASOR2	-2.29641	0	2.16525e+16	4268204733654549
7	TTC12	-2.29661	0	2.16409e+16	4267695693075208
7	GNAQ	-2.29923	0	214919862149346	4240092605926371
7	N4BP2	-2.30414	0	2.1215e+16	4187202724839391
7	FAM76B	-0.230591	0	2.11155e+16	4.16931e+16
7	SLC16A1	-2.30603	16.5757	2.11087e+16	4.16931e+16
7	TINAGL1	-0.230825	15.8254	2.09851e+16	4147006974740256
7	SLC25A40	-0.230994	0	2089164605672607	4130272309081729
7	TGFB1I1	-0.231043	39.1913	2.08643e+16	4126582603404313
7	TREX2	-2.31589	0	2.05644e+16	4.06898e+16
7	TNFSF8	-2.31849	-29.3921	2.04225e+16	4042599452890334
7	RIPK2	-2.3198	0	2.03516e+16	4.03025e+16
7	IDE	-2.32215	20.4643	2.02247e+16	4006798199858982
7	IFNG	-2.324	0	2012524688925586	3988764865639935
7	CBLN3	-2.32644	0	1999494200717958	3.9646e+16
7	DHX57	-2.32738	0	1.99451e+16	3.95639e+16
7	AIM2	-0.232819	0	1.99019e+16	3949458220056446
7	CYCS	-0.233245	5.49475	1.96768e+16	3906429849563952
8	CD3E	0.393436	33.2991	0	0
8	CD5	3.58775	4.99171	6.84551e-267	1.61794e-263
8	CXCR3	2.97549	33.1783	1.50071e-178	2.36462e-175
8	ACAP1	2.81279	27.8024	4.46045e-158	5.27113e-156
8	PBXIP1	2.7905	30.6437	2.32048e-156	2.19378e-152
8	ITGAL	2.78516	21.8342	1.03017e-154	8.11605e-153
8	ZAP70	2.67414	28.5727	1.55617e-141	1.05086e-138
8	ITGA4	2.52228	27.6225	2.25139e-125	1.33029e-121
8	CD44	2.50517	16.396	1.67089e-122	8.77591e-121
8	CD247	2.4723	28.2264	6.04738e-120	2.85859e-118
8	CD6	0.244335	3.21388	7.53383e-118	3.23749e-114
8	SEPTIN9	2.41478	18.9707	7.87572e-114	3.10238e-110
8	SEMA4D	2.31852	19.829	6.41794e-104	2.33366e-100
8	LAT	2.2971	31.9293	9.09871e-102	3.07212e-98
8	CXCR4	2.26183	2.09105	2.86578e-98	8.4666e-98
8	MYH9	0.220261	19.6963	1.61788e-91	4.49865e-90
8	RASGRP1	0.218334	25.0022	1.11738e-89	2.93436e-87
8	PLCG1	2.15307	28.4994	8.03702e-88	1.89955e-84
8	CD40LG	2.14729	60.2105	2.79035e-86	6.28094e-85
8	CD2	2.08158	25.4763	3.11288e-81	6.54152e-79
8	TMEM173	2.08147	19.8683	3.18289e-81	6.54152e-79
8	IL2RG	0.0202874	1.84449	1.66152e-75	2.90889e-74
8	TCF7	2.00142	43.7267	4.13946e-74	6.74732e-72
8	JAK3	1.95014	18.9055	1.06914e-68	1.63026e-66
8	FLT3LG	0.193	0.313392	5.37517e-67	7.94014e-66
8	SIGIRR	1.85606	22.1521	6.69241e-62	9.30442e-60
8	CD4	1.85065	12.4398	1.83074e-60	2.47255e-59
8	UBASH3A	0.183965	23.3252	1.4018e-59	1.84064e-57
8	CHD3	0.181836	20.8938	6.96618e-59	8.89977e-57
8	SH2D2A	1.794	22.5023	5.74604e-57	6.9645e-55
8	IL16	1.79197	16.8094	8.28137e-57	9.7865e-55
8	LBH	1.79113	3.19897	9.63067e-57	1.11035e-53
8	TRAF3IP3	0.176115	26.9085	2.01111e-53	2.26346e-52
8	SEPTIN6	0.172502	22.3813	1.11495e-50	1.22567e-48
8	STMN3	1.69415	21.9409	2.22283e-48	2.38802e-47
8	CYFIP2	1.62609	2.12933	1.86896e-43	1.87969e-41
8	IFITM1	1.61127	30.5163	2.07835e-43	2.00497e-40
8	ITK	0.158773	2.55675	9.09541e-42	8.26808e-40
8	NLRC5	1.58462	14.167	1.49456e-40	1.33297e-38
8	LCK	1.557	23.2237	1.16322e-38	1.01825e-36
8	IKZF3	1.55681	13.8566	1.19951e-38	1.03093e-37
8	FYN	1.53495	2.10755	3.56701e-37	3.01094e-36
8	TC2N	1.52608	2.91655	1.39552e-36	1.1573e-34
8	SMAD3	1.50866	0	1.98411e-35	1.58965e-33
8	YWHAZ	1.50119	11.9003	6.14055e-36	4.83773e-34
8	CD96	1.45474	23.3756	6.06841e-33	4.48209e-31
8	MSN	1.43887	11.1959	6.09102e-32	4.42957e-30
8	ICAM3	0.142242	20.9482	6.48601e-31	4.64536e-29
8	EEF1G	1.40194	14.8059	1.18566e-28	8.36509e-28
8	CD28	1.39971	37.7402	1.62335e-28	1.12847e-26
9	ITGAX	3.92934	60.8374	0	0
9	CIITA	3.47871	38.1377	3.81748e-250	9.02262e-247
9	PLXNB2	3.36062	3.66714	1.36014e-231	2.14313e-228
9	CFP	3.27297	65.7811	5.90215e-220	6.97487e-217
9	CLEC10A	3.05344	4.48971	9.10035e-190	8.60347e-187
9	TYMP	2.88923	3.56086	1.49273e-167	1.17602e-164
9	ANPEP	2.62031	44.6546	2.45192e-135	1.44878e-132
9	SCIMP	0.259577	45.4824	1.49001e-134	7.82588e-131
9	SPI1	2.54843	35.2152	2.94484e-127	1.39203e-124
9	LILRB2	0.239107	4.73557	2.36869e-110	9.92418e-109
9	CPVL	2.39082	3.36035	2.51936e-110	9.92418e-109
9	PLAUR	2.34647	4.12255	9.36783e-107	3.40629e-104
9	GRN	0.231282	19.8261	2.41245e-102	8.14547e-101
9	HCK	2.29831	31.521	6.8777e-102	2.16739e-99
9	ITGB2	2.29367	2.02893	2.00062e-101	5.91057e-99
9	CD300E	2.278	11.7642	7.23924e-100	2.01294e-96
9	CD1D	2.20416	66.9862	1.15023e-91	3.02063e-90
9	GABBR1	0.212972	0	1.2059e-84	3.00016e-83
9	CSF1R	2.10601	16.4743	1.84753e-82	4.36663e-81
9	NCF1	0.207888	28.6249	5.47069e-80	1.23143e-78
9	HSPA6	0.207353	27.2146	1.66447e-80	3.57635e-77
9	SULF2	2.06839	65.2492	4.83514e-80	9.93726e-78
9	NCF2	2.06369	32.9523	1.27949e-78	2.41926e-76
9	SAMHD1	2.03768	26.8049	2.68611e-76	4.88356e-75
9	CYBB	2.00688	22.282	1.38252e-73	2.42043e-73
9	PRKCD	2.00293	2.57181	3.05775e-73	5.16213e-72
9	THEMIS2	1.99116	25.5299	3.23111e-72	5.26672e-70
9	LILRB1	1.98901	37.0706	4.9592e-73	7.81405e-71
9	NOTCH2	1.96756	21.3565	3.49186e-71	5.32452e-69
9	RELT	1.94349	43.1168	3.91212e-68	5.77893e-67
9	ANXA2	0.189803	2.2866	2.48272e-64	3.45171e-62
9	PLEKHO1	1.87171	0.233502	3.59467e-62	4.71999e-61
9	ITGAM	1.86779	27.1636	7.49574e-64	9.57632e-62
9	FCN1	1.86464	0.829546	1.35038e-61	1.67274e-60
9	ARRB2	0.186452	19.804	1.38009e-61	1.67274e-60
9	CD1C	1.85433	78.2422	9.24559e-62	1.0926e-59
9	CSF3R	1.83234	40.6824	5.38599e-60	6.20965e-58
9	STAT6	0.18065	20.4115	6.01542e-58	6.77021e-56
9	ZEB2	1.7965	26.4797	3.66232e-56	4.02599e-55
9	PTPN6	1.77432	23.0093	1.94685e-54	2.04506e-52
9	SLC43A2	1.76952	2.99013	4.56949e-55	4.69565e-52
9	CD4	1.75314	1.33601	8.24958e-54	8.29697e-52
9	LTA4H	1.73824	3.48677	1.12227e-52	1.1052e-49
9	CTSH	0.173723	2.3185	1.33852e-52	1.29127e-50
9	FGR	1.72328	5.66021	1.50627e-50	1.42403e-49
9	SIGLEC9	1.71319	4.39514	8.57409e-51	7.94701e-51
9	IL17RA	1.70964	25.5322	1.57965e-49	1.43596e-47
9	LILRA5	1.70829	63.7643	1.98885e-49	1.77383e-47
9	ALOX5	1.68767	24.4675	6.67206e-49	5.73433e-46
9	RXRA	1.66946	0	1.43457e-46	1.21093e-44
10	MMP9	3.42124	55.9042	1.57923e-240	7.46501e-238
10	ITGB2	3.14652	29.0219	2.59927e-201	6.14338e-199
10	CXCL9	3.07874	4.13044	3.864e-192	6.08838e-190
10	STAT1	0.306791	29.8841	1.083e-190	1.27983e-187
10	GRN	2.98145	27.678	2.53546e-179	2.39703e-176
10	CD44	2.90725	25.2378	7.986e-172	6.29164e-168
10	CD4	2.55813	24.6338	2.46565e-128	1.66502e-125
10	ANXA2	2.49023	25.0934	7.02153e-123	4.14885e-118
10	MAN2B1	2.45397	24.9324	5.57667e-118	2.92899e-114
10	CD3E	2.4502	21.7111	1.40541e-116	6.64337e-115
10	CD68	2.34834	26.2377	6.02146e-107	2.58759e-104
10	ITGAL	2.31467	21.787	1.57103e-102	6.18855e-101
10	TAP1	2.20711	21.5867	5.99392e-94	2.17948e-89
10	CTSH	2.19128	3.0647	1.96123e-90	6.62194e-89
10	YWHAZ	2.11888	20.9702	1.21272e-83	3.82169e-81
10	CYBB	2.1154	24.9646	2.53761e-83	7.49707e-82
10	CLEC10A	2.09974	22.1744	6.92101e-83	1.92445e-79
10	PKM	2.09406	0	2.28674e-81	6.00522e-80
10	UBD	2.08838	37.8267	7.5183e-82	1.87047e-79
10	IRF1	2.03659	17.9852	3.35609e-76	7.93211e-75
10	MYH9	2.01364	20.8847	3.54053e-74	7.96957e-73
10	HSPA8	1.99868	24.5643	7.16826e-74	1.5402e-70
10	GBP5	1.98795	23.1865	6.12858e-73	1.25956e-69
10	CYBA	1.9749	14.0403	8.18801e-75	1.6127e-68
10	MMP14	1.95435	25.4434	4.68868e-70	8.86536e-69
10	LGMN	1.93898	1.38374	9.41276e-69	1.71131e-65
10	GBP1	1.9348	24.814	2.1206e-67	3.71262e-65
10	MSN	0.192809	18.8373	7.77578e-68	1.31272e-64
10	SEPTIN9	1.92718	18.6198	9.25978e-68	1.49852e-66
10	ZYX	0.192705	20.4444	9.51039e-68	1.49852e-66
10	TUBB	1.9004	2.18892	1.58053e-64	2.41006e-63
10	CXCR4	1.8407	20.131	1.15476e-59	1.7058e-57
10	LIPA	1.80987	33.2431	3.26381e-58	4.67516e-55
10	ACAP1	0.180394	18.9783	9.55437e-58	1.32834e-54
10	MVP	1.78529	1.96045	2.74444e-55	3.70656e-55
10	CPVL	1.7668	23.3414	7.40367e-55	9.72143e-55
10	LAMP1	1.72522	21.6487	1.07637e-50	1.37514e-48
10	PLEC	1.71869	2.34742	3.3277e-51	4.13948e-49
10	CTSC	1.71689	14.953	4.54105e-50	5.50399e-48
10	JAK3	1.70734	19.7363	2.34216e-50	2.76785e-47
10	GAA	0.170317	19.3892	4.78355e-50	5.51509e-49
10	CXCR3	1.70057	19.0545	7.4564e-50	8.392e-49
10	CTSL	0.170038	21.8656	7.69139e-50	8.45516e-48
10	IL2RG	1.69126	1.86617	3.63409e-48	3.90417e-47
10	EEF1G	1.67678	19.5151	4.19818e-48	4.40995e-45
10	CD14	1.66827	9.63486	1.75074e-46	1.79908e-44
10	IKZF3	0.0166393	18.3355	3.61825e-47	3.63903e-45
10	NLRC5	1.64925	17.6088	4.15726e-46	4.09404e-44
10	SEMA4D	1.6406	17.1472	1.73348e-44	1.67228e-42
10	AOAH	1.63992	21.0873	1.93763e-45	1.83183e-42
11	S1PR5	3.72665	0	5.72676e-289	2.70704e-284
11	CD247	3.67498	7.17938	1.17309e-280	2.77259e-276
11	GZMH	0.345156	60.1769	4.67202e-247	7.36154e-244
11	PRF1	0.290356	87.2465	2.34105e-169	2.76654e-166
11	FGFBP2	0.265905	0	8.7352e-141	6.88188e-138
11	GZMB	0.259648	0.619409	1.23659e-132	7.30668e-131
11	ZAP70	2.54314	3.53926	1.13445e-126	5.95837e-125
11	CX3CR1	2.37112	10.799	2.76507e-108	1.18822e-105
11	ITGAL	2.33596	25.4118	1.10017e-104	4.33374e-103
11	CST7	2.29126	45.7485	3.47691e-100	1.09569e-97
11	LPCAT1	2.01025	4.00351	7.01433e-75	1.74509e-71
11	SH2D2A	1.92391	31.0615	1.74259e-66	3.2949e-64
11	RUNX3	1.82133	32.82	4.0499e-58	6.60134e-57
11	KLRD1	1.78063	6.4036	6.31285e-56	9.62608e-54
11	ABI3	1.77856	3.55837	9.13813e-57	1.34987e-52
11	TBX21	1.74101	5.16079	6.91545e-53	9.90586e-51
11	CD300A	1.7278	3.17235	6.88769e-52	9.30232e-51
11	SPN	1.64726	28.6076	5.77047e-45	7.17816e-44
11	TGFBR3	1.50875	0	1.95584e-35	2.00984e-33
11	FCMR	1.47085	35.0777	5.68459e-34	5.59814e-32
11	IL2RB	1.40525	23.8809	7.44111e-30	6.3953e-28
11	PRKCH	1.37049	26.6004	9.49418e-28	7.87351e-26
11	RASSF1	1.3537	0.199414	9.45303e-27	7.44741e-25
11	FCGR3A	13.4699	2.25734	2.35275e-25	1.79378e-23
11	ADAM8	0.131636	14.8026	1.42073e-23	1.04934e-22
11	TIGIT	1.27951	27.0518	1.74725e-22	1.21459e-19
11	KLRK1	0.12599	14.5917	2.13947e-20	1.42441e-18
11	ADRB2	1.24151	0	2.16299e-19	1.40061e-17
11	CD8A	1.23386	16.0734	5.61517e-20	3.53906e-18
11	HIPK2	1.18722	0	1.65104e-16	1.01357e-14
11	AOAH	1.17241	1.36855	9.58881e-18	5.81107e-15
11	TSPOAP1	1.12246	44.6628	3.08905e-14	1.73833e-11
11	CYFIP2	11.1832	17.1241	4.92763e-13	2.74034e-11
11	ITGB7	1.11752	1.64715	5.39083e-14	2.96308e-13
11	PXN	1.09721	0	5.20777e-13	2.73524e-11
11	SEMA4C	1.09443	0	7.07951e-12	3.63748e-10
11	GZMA	1.07568	17.7204	5.50759e-15	2.74046e-10
11	CD3E	1.06992	7.37475	1.02691e-10	5.00435e-10
11	TRDC	0.106338	69.4214	2.0755e-11	9.81087e-10
11	FCRL3	1.06307	0.447568	2.14425e-11	1.00355e-08
11	FYN	10.603	17.2308	2.88496e-10	1.33698e-08
11	IGF2R	1.05692	0	4.13982e-10	1.86371e-08
11	EPAS1	1.05543	0	4.85223e-11	2.16382e-08
11	NTNG2	0.103603	4.50021	3.75663e-10	1.61433e-07
11	PTCH1	1.01626	0	2.91239e-08	1.21831e-06
11	FGR	1.01108	34.9202	4.94588e-09	2.03523e-06
11	SPON2	1.00375	0	1.04321e-08	4.21473e-07
11	SIGIRR	0.994905	13.2463	2.54609e-08	1.01137e-05
11	SLC9A3R1	9.93236	12.7449	3.01033e-07	1.18582e-05
11	S1PR1	0.982714	0	8.60309e-08	3.36089e-05
12	HSPG2	3.42385	0	6.47611e-242	3.06126e-237
12	COL4A1	3.31335	0	9.80195e-226	2.31669e-221
12	TNXB	3.04031	0	4.99979e-187	7.878e-185
12	APP	2.81636	0	1.63178e-158	1.92836e-155
12	COL4A2	2.63578	0	4.18254e-137	3.95418e-134
12	CXCL12	2.20951	0	3.52178e-93	2.77457e-90
12	TNC	2.18852	0	3.59769e-91	2.42947e-87
12	CD34	0.21335	0	5.37677e-86	3.177e-83
12	COL5A1	2.12169	0	6.67379e-85	3.50522e-82
12	FSTL1	2.11671	0	1.92042e-83	9.07782e-82
12	MRC2	2.09015	0	5.18827e-82	2.22954e-79
12	ENG	1.94335	0	4.01882e-69	1.58308e-65
12	MYH9	1.9278	25.1857	8.21282e-68	2.98631e-65
12	COL18A1	1.91963	0	3.97448e-66	1.34195e-63
12	COL5A2	1.8302	0	7.9782e-60	2.5142e-56
12	CCDC80	0.179071	0	1.03728e-55	3.06452e-53
12	ABI3BP	1.79009	0	1.16087e-55	3.2279e-54
12	FBLN2	1.76148	0	1.89696e-53	4.98164e-52
12	CFH	1.73742	0	1.29296e-52	3.21676e-49
12	SPTBN1	1.70992	0	1.50433e-49	3.55547e-49
12	NDRG1	1.68968	0	4.75266e-49	1.0698e-45
12	SERPINH1	1.68796	0	6.359e-49	1.36632e-45
12	OLFML3	1.64492	0	8.49159e-46	1.74521e-43
12	ACTN4	1.60401	8.30424	6.69959e-44	1.31954e-40
12	LAMC1	1.59016	0	6.17414e-43	1.16741e-38
12	CD3E	1.58461	15.2249	1.4955e-40	2.71894e-39
12	CTTN	1.53941	0	1.79214e-37	3.13757e-35
12	PDGFRB	0.153559	0	3.23292e-38	5.45786e-36
12	APOL1	1.53494	37.5633	3.57254e-38	5.82323e-36
12	THY1	1.51642	0	6.10696e-37	9.62254e-35
12	WARS	1.50971	3.99793	1.69116e-35	2.57875e-33
12	ANXA2	1.47238	16.4917	4.53458e-33	6.69843e-32
12	DPT	1.4587	4.6059	3.39654e-33	4.86529e-31
12	CXCL9	1.42116	26.9612	7.76121e-32	1.07904e-27
12	PDGFRA	1.41199	0	2.8622e-30	3.86561e-29
12	FBLN5	1.39911	0	1.7661e-28	2.31898e-27
12	TCF4	1.39673	0	2.46784e-29	3.15283e-26
12	PLCG1	1.39303	24.5371	4.1452e-29	5.15641e-27
12	SDC2	1.363	0	2.65488e-27	3.21785e-24
12	LOXL1	1.36137	0	3.31956e-27	3.92289e-25
12	TUBB	1.33645	18.0926	9.74585e-26	1.07136e-22
12	SMOC2	1.33377	0	1.39791e-24	1.46843e-22
12	EPAS1	1.3244	0	4.88904e-26	5.02402e-23
12	CSF1	1.31285	70.811	2.26128e-24	2.27427e-23
12	TGFBR2	1.30877	30.7105	3.87151e-23	3.81263e-22
12	FGFR1	1.30098	0	1.07586e-22	1.03787e-20
12	CCN2	1.2959	0	2.08928e-23	1.9752e-20
12	TAP2	1.29134	18.4733	3.78222e-23	3.5056e-21
12	YWHAZ	1.2865	14.9012	7.0839e-23	6.43954e-21
12	IFITM1	0.128525	31.0345	8.33282e-23	7.43194e-21
13	CTLA4	3.02029	9.59377	2.16664e-184	1.02417e-180
13	FOXP3	2.99673	14.3975	2.6152e-181	6.18102e-179
13	TIGIT	2.5876	7.53846	1.24234e-132	1.95752e-128
13	IKZF2	2.05341	0	1.06747e-77	1.26149e-74
13	TNFRSF18	2.02632	6.82497	2.71983e-75	2.57132e-72
13	PBXIP1	1.86663	32.8013	9.31632e-63	7.33971e-60
13	CD3E	1.84388	23.5902	6.41061e-61	4.32899e-57
13	CD247	1.83292	33.9744	4.837e-60	2.85806e-57
13	TNFRSF1B	1.71097	31.5814	1.25556e-49	6.59447e-48
13	FCMR	1.65861	5.35404	8.78236e-48	4.15142e-45
13	PIM2	1.6214	24.4762	4.01604e-44	1.7258e-40
13	CD27	1.58488	3.13913	1.43218e-40	5.64159e-40
13	CCR4	1.51827	5.11013	4.60166e-37	1.67323e-33
13	RASGRP1	14.7658	29.732	2.43418e-33	8.21884e-32
13	GBP5	1.42563	1.95369	4.0978e-31	1.29135e-27
13	SH2D2A	1.41535	3.06712	1.77805e-29	5.25303e-27
13	CSF1	1.2523	74.2638	5.58771e-21	1.25777e-18
13	ACAP1	1.24967	18.0187	7.78092e-21	1.67184e-18
13	ZC3H12D	1.23726	40.2316	3.67651e-19	6.68418e-18
13	PVT1	1.18767	3.93008	1.56405e-17	2.73825e-14
13	ZAP70	1.15736	1.61027	5.60772e-15	9.14058e-15
13	BATF	1.15346	28.9138	8.83094e-16	1.39146e-12
13	IL2RA	1.11053	62.7468	1.18245e-13	1.74671e-10
13	CHD3	1.1019	2.04531	3.09401e-12	4.43193e-11
13	SIRPG	0.109907	43.591	4.23484e-13	5.71946e-11
13	IL2RG	1.09858	16.941	4.4715e-13	5.87132e-11
13	IL2RB	1.06356	2.43563	2.03495e-10	2.59979e-08
13	SEPTIN6	1.05601	20.2928	4.56023e-11	5.67269e-08
13	PLCG1	1.05347	23.9035	5.97866e-11	7.24644e-09
13	CD28	1.03976	40.7555	2.54129e-10	2.92992e-08
13	MYH9	1.01432	14.5043	3.55319e-09	3.90603e-06
13	CXCR3	0.988892	1.57259	4.65038e-08	4.77877e-05
13	ICOS	0.968577	5.11074	3.46581e-06	3.48572e-06
13	JAK3	0.966618	1.41517	4.19765e-07	0.000413381
13	ITGAL	0.959248	10.8557	8.59911e-07	8.29551e-05
13	LAT	0.956021	2.20452	1.17516e-05	0.0001111
13	CD2	0.946124	19.8792	3.04328e-05	0.00276646
13	TNFRSF9	0.92555	4.70813	0.000213237	0.0186661
13	TRAF1	0.906831	25.4639	0.000120873	0.00985114
13	CD44	0.899426	97.0249	0.00237821	0.190539
13	OGT	0.891824	26.4362	0.00047377	0.0373252
13	FYN	0.886745	19.3262	0.000748406	0.00570599
13	CXCR6	0.877756	36.7841	0.0167055	0.123386
13	HNRNPLL	0.85568	23.0297	0.116048	0.79501
13	KCNN4	0.853612	2.25135	0.0138798	0.937285
13	KAT2B	0.852737	2.80537	0.149709	0.996724
13	FLT3LG	0.834438	20.9839	0.0715919	45.7317
13	LCK	0.823543	20.5473	1.78916	109.836
13	NTNG2	0.823295	47.8108	0.182654	110.693
13	RBM38	0.8188	0	2.65599	15.4998
14	STAB1	2.03798	24.9356	2.52853e-76	1.19524e-72
14	CD14	1.99756	24.8622	8.98535e-74	2.12369e-70
14	HSPG2	1.95305	0	6.04932e-70	9.5317e-67
14	LGMN	1.84751	21.8498	3.27465e-60	3.09585e-57
14	SLCO2B1	1.77733	21.4878	1.13892e-54	7.69098e-53
14	SLC40A1	0.177558	2.65193	1.55496e-54	9.18789e-53
14	COL4A1	1.67471	0	5.9406e-48	3.12013e-44
14	APP	1.61542	0	1.06128e-43	5.01667e-41
14	F13A1	1.56057	2.21818	6.65685e-41	2.86063e-36
14	TNXB	1.52965	0	8.07089e-38	2.9347e-35
14	CSF1R	0.149291	1.88676	2.13218e-34	7.19916e-33
14	GAS6	1.41771	28.92	1.26903e-29	3.74919e-28
14	FHL1	1.36423	-13.0976	2.24518e-27	5.8961e-24
14	NRP1	1.35873	0	4.76612e-26	1.18576e-23
14	MMP14	1.34745	25.0416	2.21101e-26	5.22572e-23
14	CXCL12	1.3438	0	3.62224e-26	8.15349e-24
14	CD163	1.31083	18.4035	2.95191e-23	6.34257e-22
14	ENG	1.30815	0	4.20218e-24	8.6364e-22
14	LRP1	1.30343	32.0084	7.80323e-24	1.53691e-21
14	HSPB8	1.27788	-26.2647	2.15342e-21	4.07168e-20
14	MRC1	1.27299	18.2532	4.0329e-23	7.33213e-20
14	H19	1.26081	0	1.9063e-22	3.10726e-19
14	FLNC	1.25774	-11.4594	2.8098e-20	4.42731e-19
14	CTSC	1.2416	1.75368	2.13944e-20	3.26231e-18
14	DST	1.22337	-19.9946	2.05249e-18	3.03191e-17
14	ABCA1	0.121841	2.98044	3.77894e-19	5.25384e-17
14	CTSL	1.21358	21.2041	6.82461e-19	8.96109e-17
14	GAA	11.909	19.7487	1.06246e-17	1.35737e-15
14	SIGLEC1	1.18965	13.048	1.23463e-17	1.53582e-14
14	TCF4	1.14853	0	1.56458e-14	1.80384e-13
14	EMP1	0.113611	0.506102	6.52866e-16	7.34785e-13
14	STAC3	1.13531	-2.00306	7.16131e-15	7.87244e-13
14	LILRB5	1.12181	14.6173	3.32398e-13	3.57102e-12
14	CD34	1.11982	0	4.15957e-14	4.3694e-12
14	COL5A1	1.10582	0	2.0012e-12	2.05645e-11
14	COL4A2	1.10103	0	3.41027e-12	3.42986e-11
14	GRN	1.09516	12.1033	6.526e-13	6.42675e-12
14	CTTN	1.08661	0	1.67134e-12	1.61233e-09
14	LDB3	1.08429	-6.91766	2.15518e-11	2.0375e-09
14	TACC2	1.07327	-10.1272	7.1489e-12	6.62604e-10
14	MRC2	1.06935	0	1.09214e-11	9.92796e-10
14	FOLR2	1.05735	20.9022	3.95388e-12	3.52641e-09
14	COL5A2	1.04991	0	8.7238e-11	7.63656e-09
14	FSTL1	1.0442	0	1.59444e-09	1.34588e-07
14	CD209	1.04277	19.5177	1.85344e-09	1.53706e-08
14	CTNND1	1.03653	0	3.56612e-10	2.90639e-08
14	PLTP	0.0987826	1.85078	5.17233e-07	3.83519e-06
14	LTBP2	0.982462	0	8.82088e-08	6.41481e-06
14	FBLN2	0.98075	0	1.0453e-06	7.48655e-06
14	COL18A1	0.970435	0	2.88917e-07	0.000197929
15	FLNC	2.99621	0	3.06539e-181	1.44901e-177
15	HSPB8	0.281998	0	5.88409e-160	1.39071e-155
15	FHL1	2.72396	0	2.20961e-147	3.48161e-144
15	LDB3	2.62073	0	2.19424e-135	2.59305e-132
15	STAC3	0.232088	0	3.71333e-103	3.51058e-101
15	RYR1	2.25402	0	1.67384e-96	1.31871e-93
15	EEF1A2	2.23878	0	5.17223e-96	3.49273e-93
15	ATP2A2	2.2241	0	1.37703e-93	8.13652e-92
15	ACTN2	2.101	0	5.31734e-82	2.79278e-81
15	SYNPO2	2.09478	0	1.96453e-81	9.28635e-80
15	PDE4DIP	2.02849	-40.1999	1.74983e-75	7.51948e-75
15	CASQ2	0.199542	0	1.37921e-73	5.43295e-71
15	GYS1	1.92292	0	2.11045e-66	7.67392e-65
15	MYOT	1.85319	0	1.14087e-60	3.85206e-59
15	MYO18B	1.80808	0	4.5133e-58	1.42229e-55
15	BAG3	1.80521	0	7.59211e-58	2.24299e-54
15	ATP5F1A	1.79928	0	2.21725e-56	6.16525e-55
15	RRAD	1.77192	0	2.98212e-56	7.83137e-53
15	PADI2	1.74615	0	2.81621e-53	7.00643e-51
15	S100A1	0.174308	0	4.82088e-53	1.13942e-49
15	PYGM	1.72071	-24.6098	2.34913e-51	5.28777e-49
15	ALDOA	1.7004	0	7.67013e-50	1.64803e-46
15	TACC2	1.69408	-29.3386	2.25001e-48	4.62425e-47
15	SLC25A4	1.68532	-30.7317	9.93456e-49	1.95669e-45
15	ALPK3	1.64856	0	4.65696e-46	8.80538e-44
15	XIRP1	0.161219	0	1.79053e-42	3.25532e-40
15	PKM	1.58682	0	1.05269e-40	1.84299e-38
15	H19	1.49311	0	2.06975e-34	3.49417e-32
15	DMPK	0.148891	0	3.88249e-34	6.32847e-33
15	MYH2	1.46065	0	2.55403e-33	4.02429e-30
15	PLEC	1.441	26.9969	4.47603e-32	6.82522e-30
15	DAG1	1.41818	0	1.18691e-29	1.75329e-27
15	DST	1.36324	-45.2675	2.5712e-26	3.68304e-25
15	NFE2L1	1.35487	0	8.06218e-27	1.12088e-23
15	NES	1.3233	0	5.65699e-25	7.42794e-23
15	PPP2R3A	1.3064	0	5.28706e-24	6.75458e-22
15	IDH2	1.2738	0	3.63436e-22	4.52095e-19
15	MAP4	1.25915	0	2.35136e-21	2.71095e-19
15	HSPA8	1.2482	23.2886	9.35626e-21	1.05302e-17
15	FHL3	1.24776	-13.2921	9.8903e-21	1.08724e-17
15	NCAM1	1.24629	0	1.18933e-19	1.27771e-18
15	ACHE	1.22779	0	1.18996e-18	1.22281e-19
15	MAP7D1	1.21697	0	4.50798e-19	4.53387e-17
15	GOT1	1.20589	-8.75154	1.73996e-17	1.7135e-15
15	CFL2	1.20482	0	1.98346e-17	1.91343e-16
15	SGCA	1.20268	-4.10626	2.56993e-17	2.42961e-15
15	OGDH	1.18949	0	1.2576e-16	1.16562e-14
15	STAT1	1.18284	16.1117	2.7834e-17	2.53022e-14
15	COQ8A	1.18201	-26.4499	3.07383e-16	2.74151e-14
15	JPH1	0.116382	0	2.63485e-17	2.30647e-13
16	TUBB	3.02835	0.076073	1.89337e-186	8.94995e-183
16	STMN1	2.48449	10.8938	2.93611e-120	6.93948e-118
16	LMNB1	2.42006	0.896189	2.19179e-113	3.45352e-110
16	TYMS	2.27181	0	2.97093e-98	3.5109e-97
16	PCNA	2.18015	8.20922	2.24409e-89	2.12156e-87
16	H2AFX	2.07959	1.02817	4.71193e-81	3.71222e-78
16	UHRF1	2.00844	0	1.01077e-73	6.82558e-72
16	nan	1.96419	31.2107	6.78373e-71	4.00834e-68
16	MYH9	1.95647	31.5203	3.09009e-69	1.62298e-66
16	CALM3	0.19383	0.045102	1.07419e-67	5.07769e-66
16	MCM7	1.86798	67.8378	7.22696e-63	3.10562e-59
16	TMPO	1.84814	62.1707	2.9172e-61	1.14913e-57
16	PKM	1.84713	0	3.51687e-61	1.27879e-57
16	HNRNPF	1.81676	35.9501	9.32111e-59	3.1472e-55
16	LDHA	1.81266	0	1.96696e-58	6.19855e-56
16	RAN	1.8066	50.4073	5.90589e-58	1.74482e-55
16	AURKB	1.73687	0	1.42375e-51	3.95886e-50
16	YWHAZ	1.66265	28.0608	4.48078e-46	1.1767e-43
16	YWHAQ	0.163924	4.62878	2.16789e-45	5.39348e-42
16	MSN	1.61059	23.8737	2.31731e-42	5.47697e-41
16	MKI67	1.6076	15.4921	3.75981e-43	8.46316e-41
16	MCM4	1.60619	0	4.71737e-43	1.01359e-40
16	MCM3	0.158759	59.5025	9.31258e-42	1.91394e-38
16	CD3E	15.5263	25.5049	2.3022e-38	4.53437e-37
16	FANCI	1.54697	8.23546	5.55836e-39	1.05098e-35
16	PPP1CA	1.53363	3.04376	4.37567e-38	7.9553e-36
16	EZH2	1.52376	7.05282	1.99004e-36	3.48404e-34
16	NONO	1.51536	40.1681	7.17349e-37	1.21104e-33
16	RACGAP1	1.48809	8.13311	4.38322e-35	7.14465e-33
16	MCM5	1.47807	4.49741	1.94986e-34	3.07233e-31
16	HSPA8	1.46699	2.97026	1.00519e-32	1.53275e-30
16	DNMT1	1.46291	40.3314	1.83258e-33	2.70706e-31
16	RBM15	1.45753	7.52211	4.03445e-32	5.77904e-31
16	RRM2	0.145623	0	4.88097e-32	6.78599e-31
16	TAP1	0.144743	23.9378	1.76211e-31	2.37986e-29
16	CDC20	1.44315	0	3.27766e-32	4.30375e-30
16	ALYREF	1.41764	45.4508	1.28281e-29	1.63887e-27
16	GZMH	0.141694	30.809	1.41727e-30	1.76301e-28
16	HNRNPD	1.39306	33.1284	4.1296e-28	5.00529e-26
16	ACTN4	0.138301	6.77579	1.67833e-27	1.98337e-25
16	SMC1A	1.37398	4.03186	5.86415e-28	6.76094e-26
16	FEN1	1.37103	7.18131	8.81306e-28	9.91889e-27
16	HNRNPA1L2	1.37084	28.4938	9.0394e-28	9.93703e-26
16	TOP2A	1.35306	0	1.03196e-26	1.10865e-23
16	ATP5F1A	1.35049	0	1.46321e-26	1.53703e-23
16	CKAP5	13.3838	0	7.5243e-26	7.73204e-24
16	XRCC6	1.32245	4.00864	6.33779e-25	6.3742e-23
16	CD8A	1.32126	31.8582	7.41812e-25	7.3053e-23
16	PLP2	13.1767	33.2869	1.19467e-23	1.15249e-21
16	SPN	0.12814	3.32755	1.36875e-21	1.29401e-20
17	HDC	2.80565	0	3.3255e-158	1.57196e-153
17	KIT	2.49662	0	1.42437e-121	3.3665e-118
17	GATA2	2.44602	0	3.91731e-118	6.17237e-114
17	CTSG	0.234204	0	2.65102e-105	3.13284e-103
17	CMA1	2.18889	0	3.31064e-90	3.12988e-88
17	IL1RL1	2.08556	0	1.35555e-80	1.06795e-77
17	MLPH	1.82548	0	1.89407e-58	9.94808e-57
17	PTGS1	1.80346	7.45638	1.04235e-57	4.92718e-54
17	CD22	1.73875	13.1552	1.0262e-51	4.04235e-49
17	MS4A2	1.70944	0	1.63429e-49	5.94254e-48
17	LIF	1.68921	0	5.14731e-49	1.73795e-45
17	SLC18A2	1.68605	0	8.79086e-49	2.77029e-46
17	ADRB2	14.1632	0	1.54877e-32	3.48621e-28
17	ALOX5	1.40163	42.5896	1.23888e-28	2.66191e-26
17	IL18R1	1.39391	9.46623	3.66696e-29	7.5364e-28
17	SIGLEC6	1.36766	0	1.40173e-27	2.65039e-24
17	AGAP1	1.33504	0	1.17887e-24	2.06389e-22
17	HPGD	1.2894	0	4.86628e-23	7.93203e-22
17	ADGRE2	1.25318	6.72844	5.00387e-21	6.75808e-19
17	BMP2K	1.08702	35.4123	1.59854e-11	1.60772e-09
17	L1CAM	1.02549	4.98904	1.12456e-09	9.84409e-09
17	CSF1	1.0109	0.693408	5.04125e-09	4.1807e-07
17	SLC11A2	0.0091722	35.1522	4.63461e-05	0.00300107
17	ENPP3	9.04544	0	0.000149058	0.000927099
17	KCNQ1	0.826589	2.67477	1.38653	7.28237
17	CD82	0.809174	28.4538	5.88175	283.705
17	BTK	0.808189	3.13305	0.637727	304.499
17	ITGAX	7.3308	9.07118	2287.9	8583.24
17	BACE2	6.72864	0	171252	509124
17	HPGDS	6.68445	4.68754	231794	68480.7
17	SLC2A3	6.47282	0.000245	96192.7	2.62834e+06
17	ITGA3	6.46267	0	1.02875e+06	2.79476e+06
17	ACSL4	6.42765	0.239289	129595	3.46098e+07
17	CSF2RB	0.637729	2.56629	1.80252e+06	4.76005e+06
17	NTNG2	6.18033	4.53148	639684	1.55865e+08
17	SYTL2	0.617072	0	679792	1.63948e+07
17	FCER1A	6.09056	6.11181	1.12516e+06	2.67267e+08
17	BIRC7	5.58501	70.9297	2.33681e+08	4.60255e+09
17	ENO2	0.534077	25.9927	9.2552e+07	1.63855e+10
17	MEG3	5.24252	0	1.58401e+09	2.62724e+09
17	AP1S3	5.06251	6.32385	4.13779e+09	6.434e+09
17	ADAM12	4.96821	0	6.75739e+08	1.01083e+10
17	MTCL1	0.495252	0	7.3257e+08	1.08895e+11
17	MYB	0.495161	79.8814	7.36022e+08	1.09065e+11
17	MAOB	4.93643	0	7.9565e+08	1.16441e+10
17	MCTP2	4.89695	35.5814	9.73333e+08	1.39423e+11
17	SMYD3	4.74602	0	2.0746e+10	2.86014e+11
17	NEK6	0.474594	1.46358	2.07537e+09	2.86014e+11
17	RHBDD2	0.453784	20.8972	5.68346e+09	7.34036e+10
17	TAL1	0.436915	0	1.24733e+11	1523546795366867
18	WDFY4	2.12298	12.1705	5.07192e-85	2.39749e-80
18	IRF8	0.195201	1.12912	7.41379e-70	1.75225e-65
18	ANPEP	1.81318	97.4147	1.78735e-59	2.81626e-54
18	CPVL	0.162006	8.05382	4.99534e-44	5.90325e-41
18	ITGAX	1.53105	66.6661	6.50683e-37	6.15155e-35
18	CLEC9A	1.37353	14.2674	6.23938e-28	4.91559e-25
18	SLAMF7	13.6966	55.6027	1.06437e-27	7.18757e-25
18	nan	1.34974	35.6554	1.62035e-25	9.57423e-24
18	CIITA	1.30468	3.40229	6.63015e-25	3.4823e-21
18	NAAA	1.2607	6.16492	1.93285e-20	9.13657e-19
18	WARS	1.25251	0.053433	5.44026e-21	2.33783e-17
18	TAP2	0.122733	39.9687	1.25979e-19	4.96254e-17
18	IDO1	1.22171	0	2.5195e-18	9.16129e-18
18	TAP1	1.19411	35.3397	7.22362e-18	2.439e-14
18	SULF2	1.12015	60.4119	4.00954e-14	1.26354e-10
18	NAV1	1.09197	0	9.27881e-13	2.74131e-09
18	ETV6	1.08584	4.98219	1.81989e-13	5.06037e-10
18	CD83	0.103506	6.33639	4.16088e-09	1.09269e-06
18	LRRK2	1.02995	8.64822	7.08461e-10	1.76258e-07
18	ADAM8	1.02675	40.7094	9.87382e-10	2.33368e-07
18	PKM	1.02619	0	1.04626e-08	2.35509e-07
18	SAMHD1	1.00669	3.47534	7.73617e-09	1.66222e-05
18	CLNK	0.993867	74.3493	2.82568e-07	5.80739e-07
18	ATP1A1	0.956611	33.8293	1.11003e-06	0.0021863
18	NOTCH2	0.931239	24.1636	0.000124991	0.0236333
18	SERPINB9	0.925497	55.2556	2.14284e-05	0.00389585
18	SLC24A4	0.923405	9.38214	0.000260585	0.0456217
18	RUBCNL	0.0917243	60.4496	4.62476e-05	0.00780758
18	HCK	0.902051	3.03703	0.00187218	0.305166
18	GRN	0.892154	18.2384	4.59872e-05	0.0724605
18	HPS5	0.881789	53.1261	0.0116635	0.177849
18	BATF3	0.872563	59.0007	0.0264697	0.391007
18	INPP5D	0.871675	32.4182	0.0286295	4.10096
18	FSCN1	0.864101	6.48201	0.0557163	0.77462
18	PAK1	0.854346	3.9868	0.130266	17.5933
18	LY75	0.826371	44.4942	0.141218	175.668
18	CD40	0.823897	49.5088	1.73697	210.53
18	ITGB2	0.81451	19.0838	3.78974	447.852
18	APOL3	0.0081009	35.1474	0.545543	62.8971
18	DNASE1L3	0.0809395	15.1698	0.0577603	65.0079
18	CXCL9	0.808762	2.33838	0.608427	66.8845
18	FLNB	7.94421	0	19.5437	2099.62
18	MYD88	7.92842	32.847	22.1954	2331.51
18	MYCL	0.78942	64.4833	29.2186	300.253
18	ZYX	0.782221	20.3345	0.519052	522.033
18	F11R	0.780639	45.7066	5.88474	579.524
18	SELPLG	0.779146	29.246	66.2382	637.415
18	PLXNB2	7.78922	21.5697	6.74228	637.415
18	UNC119	7.74481	46.7392	9.57252	887.241
18	MAN2B1	0.0771171	16.0497	124.143	11285.1
19	CD79A	1.51378	9.37594	9.1167e-37	4.30947e-32
19	MS4A1	1.45059	14.7311	1.11193e-31	2.62805e-28
19	CD19	1.28552	1.46442	8.04231e-23	1.2672e-18
19	TNFRSF13C	1.13804	11.0286	5.23586e-15	6.18748e-12
19	CD22	1.11012	12.3783	1.23803e-13	1.17043e-10
19	CD79B	1.10594	9.6174	1.97311e-12	1.55448e-09
19	POU2AF1	0.0982214	52.2535	9.04036e-08	6.10483e-05
19	FCMR	0.888824	65.1703	0.000620859	3.6685
19	WDFY4	0.828121	4.86822	0.121934	64.0426
19	BANK1	7.98294	11.9091	14.2887	675.429
19	CXCR4	0.749883	3.17718	64.3923	2767.11
19	nan	7.22624	18.9144	496.559	1.95603e+06
19	KCNN4	0.0701877	41.9677	22382.9	813878
19	PAX5	0.668053	16.3102	23807.8	8.03852e+06
19	CIITA	0.635733	13.1291	2.05296e+06	6.46957e+07
19	FCRL1	6.1841	14.1479	624583	1.64022e+08
19	PTPN6	5.86205	2.63486	4.57191e+07	1.02912e+07
19	SCIMP	5.75071	36.5884	8.88712e+06	1.90952e+09
19	FCRL3	5.6104	5.9418	2.0186e+08	3.9758e+09
19	SEMA4B	0.559082	66.8263	2.26005e+08	4.2733e+10
19	PLCG2	0.518018	34.1566	2.21674e+09	3.74234e+10
19	NCF1	0.494705	12.983	7.53483e+08	1.11304e+16
19	NEK6	0.490775	2.7273	9.21276e+08	1.31966e+16
19	IKZF3	0.489721	2.05702	9.7206e+08	1.32899e+16
19	SEPTIN6	0.47254	21.7687	2.29664e+09	2941265573612491
19	EEF1G	4.69066	20.5574	2.7232e+09	3387512082680985
19	SP140	0.453396	2.56696	5.78875e+09	6840854885507755
19	CD82	0.45106	2.75653	6.46443e+09	7453010034852349
19	SP110	4.27742	24.0594	1.89071e+10	1.90157e+16
19	ORAI2	0.420017	30.3698	2.66719e+10	25215616786732
19	FCRL2	0.417914	71.3798	2.92615e+11	2659980578401377
19	PTK2B	3.93612	14.1036	8.28083e+10	6634490597063302
19	BCL11A	3.85756	71.7009	1.14524e+16	8874705393678583
19	CCDC50	3.71755	0	2.01166e+16	1.46294e+16
19	ITPR3	3.56176	24.417	3683788337801093	2487609638969395
19	MAP4K2	0.355439	28.7314	3.78854e+16	2.49784e+16
19	LBH	3.54282	28.484	3.95867e+16	256337686874118
19	CNR2	3.50139	0	4.62831e+16	2.92515e+16
19	PARP15	0.34709	29.4747	5187246721682733	3143604519665934
19	AIM2	0.0034159	4.6346	63571591762795	3709912521762123
19	ACAP1	0.33922	94.0371	6933302886547247	3.9968e+16
19	RUBCNL	0.33377	3.37386	8447429099737651	4753690161245223
19	ZC3H12D	3.31719	24.6008	9092665606440608	4.91853e+16
19	TFEB	0.0331572	0	9140734062371388	4.91853e+16
19	MMP14	-3.31524	0	9156551731960898	4.91853e+16
19	EIF4A1	-0.3333	0	8591337835739219	4.77779e+16
19	PECAM1	-3.35981	0	7799507377815023	4441960406618267
19	IGF2R	-3.42615	0	6122057980175354	3617371009036112
19	MAF	-3.4547	0	5509147165924945	3296422614345217
19	AP2A2	-3.48889	0	4850338032224636	2977603620561799
