## Supplement Table 4 for "High-Resolution Spatial Transcriptomics Reveals Interferon-Associated Immune Niches and Antigen Presentation Programs in Inclusion Body Myositis"

### Sheet: Sheet1
Gene
CD8A
GZMH
KLRK1
LAG3
APOBEC3G
ZNF683
CST7
RFTN1
PIK3CG
THEMIS
ARID1A
KLRG1
SH2D3C
RBCK1
TUBA4A
JAK1
ELF4
SNRPB
USP10
MAPK1
RHOH
TOP2B
SRI
UBE2D3
PPP2CA
PPP2R1A
CBLB
NIBAN1
DDX27
MARK2
RELA
OPTN
SMARCA2
IL21R
SMC1A
XPC
INO80D
PRKCQ
MDFIC
ALYREF
IDH2
RABL6
STIM1
MRFAP1L1
ATL3
STAT4
SMARCA5
YLPM1
ATXN1
TRIM21
POLR2B
SLC5A3
IFI35
NR3C1
STAT5B
DHX9
DAZAP1
SF3B3
CCT6A
RANBP2
HCFC1
PRPF3
CCR5
SIN3A
GSR
ZC3H12A
PRKACB
ACSL4
TRAF5
SMARCC1
RANGAP1
H3F3B
KDM6B
SYNRG
PSMA6
ADNP
CDC73
KPNA6
RUNX1
GLOD4
ANAPC1
FASLG
CXCL10
TAB2
CLSTN1
CUL4A
SNTB2
STK11
LY9
TOX4
RHBDD2
LATS1
UTRN
RBM12
ROCK1
ATRX
PSMD4
PDCD6
FDFT1
SERPINB9
RPA1
AP1M1
DMWD
MED12
LRRC47
